# Identifying key multifunctional components shared by critical cancer and normal liver pathways via sparseGMM

**DOI:** 10.1101/2022.05.13.22275059

**Authors:** Shaimaa Bakr, Kevin Brennan, Pritam Mukherjee, Josepmaria Argemi, Mikel Hernaez, Olivier Gevaert

**Affiliations:** Department of Electrical Engineering, Stanford University, Stanford, CA 94305, USA; Stanford Center for Biomedical Informatics Research, Department of Medicine and Biomedical Data Science, Stanford University, Stanford, CA 94305, USA; Department of Radiology, Stanford University, Stanford, CA 94305, USA; Liver Unit, Clinica Universidad de Navarra, Hepatology Program, Center for Applied Medical Research, 31008 Pamplona, Navarra, Spain; Center for Applied Medical Research, University of Navarra, 31009 Pamplona, Navarra, Spain

## Abstract

Despite the abundance of multi-modal data, suitable statistical models that can improve our understanding of diseases with genetic underpinnings are challenging to develop. Here we present SparseGMM, a novel statistical approach for gene regulatory network discovery. SparseGMM uniquely uses latent variable modeling with sparsity constraints regulators to learn gaussian mixtures from multi-omic data. By combining co-expression patterns with a Bayesian framework, sparseGMM quantitatively measures confidence in regulators and uncertainty in target gene assignment by computing gene entropy. We apply SparseGMM to liver cancer and normal liver tissue data and evaluate the discovered gene modules in an independent scRNA-seq dataset. sparseGMM identifies PROCR as a regulator of angiogenesis, and PDCD1LG2 and HNF4A as regulators of immune response and blood coagulation in cancer, respectively. Additionally, we show that more genes have significantly higher entropy in cancer compared to normal liver; among high entropy genes are key multifunctional components shared by critical pathways, such as p53 and estrogen signaling.

**Software availability:** The software is available at https://hub.docker.com/r/shaimaabakr/sparse_gmm

**One-sentence summary:** A novel statistical approach for gene regulatory network discovery recovers modules and corresponding regulators of diverse normal liver functions, important liver cancer processes, as well as shared biology between liver cancer and normal tissue.
