## Supplementary table 2a for "Identifying key multifunctional components shared by critical cancer and normal liver pathways via sparseGMM"

### Sheet: Sheet1
Supplementary table 2a: functional enrichments for normal liver modules using MSigDB collections
Module 71: Hepatic differentiation and metabolism			Module 11: Lipid and Protein Catabolism			Module 61: Complement			Module 60: Cancer and Vesicle Trafficking			Module 62: Myofibril formation			Module 24: FGFR1 Signalling
Gene set description	p-value		Gene set description	p-value		Gene set description	p-value		Gene set description	p-value		Gene set description	p-value		Gene set description	p-value
GO_ORGANIC_ACID_METABOLIC_PROCESS	6.52643e-65		Catalysis of the hydrolysis of a peptide bond. A peptide bond is a covalent bond formed when the carbon atom from the carboxyl group of one amino acid shares electrons with the nitrogen atom from the amino group of a second amino acid.	3.76708e-15		KEGG_COMPLEMENT_AND_COAGULATION_CASCADES	1.82234e-37		JOHNSTONE_PARVB_TARGETS_3_DN	1.1781e-11		GO_MUSCLE_FILAMENT_SLIDING	4.01432e-52		The process in which the cytoplasm of the outermost cells of the vertebrate epidermis is replaced by keratin. Keratinization occurs in the stratum corneum, feathers, hair, claws, nails, hooves, and horns.	9.24815e-46
CHIANG_LIVER_CANCER_SUBCLASS_PROLIFERATION_DN	3.39158e-63		GO_HYDROLASE_ACTIVITY_ACTING_ON_ACID_PHOSPHORUS_NITROGEN_BONDS	1.5385e-14		GO_REGULATION_OF_HUMORAL_IMMUNE_RESPONSE	3.42137e-31		MORF_BUB3	2.47905e-10		HALLMARK_MYOGENESIS	3.46669e-49		REACTOME_KERATINIZATION	2.90554e-42
GO_OXIDATION_REDUCTION_PROCESS	7.18361e-54		Catalysis of the hydrolysis of internal, alpha-peptide bonds in a polypeptide chain.	1.70351e-11		REACTOME_COMPLEMENT_CASCADE	1.3088e-30		MORF_RAD23A	2.47905e-10		GO_SUPRAMOLECULAR_COMPLEX	1.08874e-48		Unmethylated germline-specific genes with high-CpG-density promoters (HCP) in primary fibroblasts.	4.32281e-41
GO_OXIDOREDUCTASE_ACTIVITY	8.36473e-52		The whole of the physical, chemical, and biochemical processes carried out by multicellular organisms to break down ingested nutrients into components that may be easily absorbed and directed into metabolism.	2.30325e-11		GO_COMPLEMENT_ACTIVATION	3.5743e-29		DIAZ_CHRONIC_MEYLOGENOUS_LEUKEMIA_UP	4.65557e-10		GNF2_MYL2	1.59387e-46		REACTOME_FGFRL1_MODULATION_OF_FGFR1_SIGNALING	5.40174e-41
GO_SMALL_MOLECULE_CATABOLIC_PROCESS	1.22485e-47		Genes up-regulated in pancreatic cancer cells grown in orthotopic xenograft tumors compared to those grown in vitro.	4.61131e-11		WP_COMPLEMENT_AND_COAGULATION_CASCADES	9.80878e-29		RODRIGUES_THYROID_CARCINOMA_POORLY_DIFFERENTIATED_UP	7.50875e-10		RICKMAN_HEAD_AND_NECK_CANCER_F	1.49166e-44		Genes involved in FGFR1 ligand binding and activation	1.03793e-40
HSIAO_LIVER_SPECIFIC_GENES	2.4191e-47		Genes up-regulated in vascular smooth muscle cells (VSMC) by MAPK8 (JNK1) [GeneID=5599].	4.61131e-11		HALLMARK_COAGULATION	4.26249e-28		DODD_NASOPHARYNGEAL_CARCINOMA_DN	2.13924e-09		REACTOME_STRIATED_MUSCLE_CONTRACTION	1.49166e-44		Methylated germline-specific genes with high-CpG-density promoters (HCP) in sperm.	1.15033e-40
DESERT_PERIPORTAL_HEPATOCELLULAR_CARCINOMA_SUBCLASS_UP	6.64081e-47		REACTOME_DIGESTION_OF_DIETARY_LIPID	4.61131e-11		WP_HUMAN_COMPLEMENT_SYSTEM	2.10428e-27		GO_SECRETORY_GRANULE	2.26295e-09		WP_STRIATED_MUSCLE_CONTRACTION_PATHWAY	4.64828e-44		REACTOME_UNBLOCKING_OF_NMDA_RECEPTORS_GLUTAMATE_BINDING_AND_ACTIVATION	1.43544e-40
GO_MONOCARBOXYLIC_ACID_METABOLIC_PROCESS	5.56513e-45		REACTOME_DIGESTION	4.61131e-11		GO_HUMORAL_IMMUNE_RESPONSE	2.1543e-26		GO_SECRETORY_VESICLE	2.26295e-09		GNF2_TTN	1.15375e-43		REACTOME_PHOSPHOLIPASE_C_MEDIATED_CASCADE_FGFR2	2.46119e-40
FLECHNER_BIOPSY_KIDNEY_TRANSPLANT_REJECTED_VS_OK_DN	1.49457e-42		REACTOME_DIGESTION_AND_ABSORPTION	4.61131e-11		GO_DEFENSE_RESPONSE	4.33592e-25		BORCZUK_MALIGNANT_MESOTHELIOMA_UP	2.52881e-09		REACTOME_MUSCLE_CONTRACTION	1.41066e-43		REACTOME_SHC_MEDIATED_CASCADE_FGFR1	5.91511e-40
GO_ORGANIC_ACID_CATABOLIC_PROCESS	5.53137e-42		The hydrolysis of proteins into smaller polypeptides and/or amino acids by cleavage of their peptide bonds.	1.91662e-10		WP_COMPLEMENT_ACTIVATION	8.94541e-25		GO_INTRACELLULAR_TRANSPORT	6.83668e-09		GO_MUSCLE_STRUCTURE_DEVELOPMENT	8.51895e-43		REACTOME_PI_3K_CASCADE_FGFR1	2.1871e-39
HOSHIDA_LIVER_CANCER_SUBCLASS_S3	2.98382e-41		Genes up-regulated in intestinal crypt cells upon deletion of CTNNB1 [GeneID=1499].	2.82917e-10		GO_HUMORAL_IMMUNE_RESPONSE_MEDIATED_BY_CIRCULATING_IMMUNOGLOBULIN	3.09271e-24		GO_VACUOLAR_LUMEN	7.14758e-09		GO_MUSCLE_TISSUE_DEVELOPMENT	3.14254e-39		REACTOME_MECP2_REGULATES_NEURONAL_RECEPTORS_AND_CHANNELS	7.30969e-39
MODULE_212	4.2302e-38		Genes down-regulated in hepatocellular carcinoma (HCC) induced by diethylnitrosamine (DENA) [PubChem=5921].	4.65108e-09		HOSHIDA_LIVER_CANCER_SUBCLASS_S3	3.35033e-24		GO_ORGANONITROGEN_COMPOUND_BIOSYNTHETIC_PROCESS	8.89021e-09		GO_ACTIN_MEDIATED_CELL_CONTRACTION	1.61085e-37		REACTOME_FRS_MEDIATED_FGFR1_SIGNALING	8.95101e-39
MODULE_23	4.87301e-38		REACTOME_COBALAMIN_CBL_VITAMIN_B12_TRANSPORT_AND_METABOLISM	4.65108e-09		REACTOME_INNATE_IMMUNE_SYSTEM	3.35033e-24		MORF_GNB1	1.04737e-08		GO_STRIATED_MUSCLE_CONTRACTION	2.35504e-37		REACTOME_FRS_MEDIATED_FGFR2_SIGNALING	1.94084e-38
GO_LIPID_METABOLIC_PROCESS	1.77939e-35		Genes involved in Metabolism of vitamins and cofactors	4.96427e-09		GO_IMMUNE_EFFECTOR_PROCESS	1.26369e-23		RHEIN_ALL_GLUCOCORTICOID_THERAPY_DN	1.31302e-08		GO_STRIATED_MUSCLE_CELL_DIFFERENTIATION	8.89434e-37
ACEVEDO_LIVER_CANCER_DN	2.01622e-35		The chemical reactions and pathways involving cobalamin (vitamin B12), a water-soluble vitamin characterized by possession of a corrin nucleus containing a cobalt atom.	1.6131e-08		HP_ABNORMALITY_OF_COMPLEMENT_SYSTEM	7.27257e-23		REACTOME_INNATE_IMMUNE_SYSTEM	1.31302e-08		GO_CYTOSKELETAL_PROTEIN_BINDING	9.41247e-37
MODULE_93	3.83033e-34		BIOCARTA_PEPI_PATHWAY	8.91982e-08		CAR_IGFBP1	8.74833e-23		REACTOME_POST_TRANSLATIONAL_PROTEIN_MODIFICATION	1.31302e-08		GNF2_MYL3	8.24694e-36
LEE_LIVER_CANCER_SURVIVAL_UP	1.77843e-33		Genes down-regulated in hepatocellular carcinoma (HCC) induced by overexpression of MYC [GeneID=4609].	3.25012e-07		BIOCARTA_COMP_PATHWAY	1.50832e-22		GO_EXOCYTOSIS	1.39635e-08		GO_ACTIN_FILAMENT_BASED_PROCESS	1.36545e-35
GO_ORGANIC_HYDROXY_COMPOUND_METABOLIC_PROCESS	3.3695e-33		Genes down-regulated in hepatocellular carcinoma (HCC) induced by overexpression of E2F1 [GeneID=1869].	3.25012e-07		GO_B_CELL_MEDIATED_IMMUNITY	1.81667e-21		REACTOME_NEUTROPHIL_DEGRANULATION	1.40924e-08		GO_MYOFIBRIL_ASSEMBLY	2.72425e-35
CAIRO_HEPATOBLASTOMA_DN	1.08802e-32		Genes down-regulated in hepatocellular carcinoma (HCC) induced by ciprofibrate [PubChem=2763].	3.40108e-07		GNF2_GSTM1	2.67449e-21		MIR520D_5P	3.23983e-08		GO_ACTIN_FILAMENT_BASED_MOVEMENT	2.84463e-35
GO_SMALL_MOLECULE_BIOSYNTHETIC_PROCESS	8.68073e-31		Genes up-regulated after Cre-lox knockout of APC [GeneID=324] in the small intestine.	4.26134e-07		BIOCARTA_CLASSIC_PATHWAY	3.3596e-21		MIR524_5P	3.23983e-08		GO_MUSCLE_CELL_DEVELOPMENT	2.94389e-35
GNF2_HPN	3.34919e-30		Genes encoding enzymes and their regulators involved in the remodeling of the extracellular matrix	8.7853e-07		GO_REGULATION_OF_IMMUNE_EFFECTOR_PROCESS	3.43292e-21		GO_SECRETION	3.31864e-08		GO_MUSCLE_ORGAN_DEVELOPMENT	1.72569e-34
GO_FATTY_ACID_METABOLIC_PROCESS	3.52608e-29		The chemical reactions and pathways involving tetrapyrroles, natural pigments containing four pyrrole rings joined by one-carbon units linking position 2 of one pyrrole ring to position 5 of the next.	9.11402e-07		GO_REGULATION_OF_IMMUNE_RESPONSE	1.62592e-20		GO_AZUROPHIL_GRANULE	4.02866e-08		GO_I_BAND	2.69665e-34
WOO_LIVER_CANCER_RECURRENCE_DN	3.82654e-29		Genes up-regulated in ES cells (embryonic stem) heterozygotic for KDM1A [GeneID=23028] loss of function mutant compared to the homozygotic loss of the gene.	1.32742e-06		GO_LEUKOCYTE_MEDIATED_IMMUNITY	2.0146e-20		GO_VESICLE_LUMEN	9.46942e-08		GO_ACTIN_BINDING	1.34172e-33
GNF2_HPX	2.40923e-28		REACTOME_METABOLISM_OF_WATER_SOLUBLE_VITAMINS_AND_COFACTORS	3.22132e-06		GO_DEFENSE_RESPONSE_TO_OTHER_ORGANISM	2.33387e-20		HMG20B_TARGET_GENES	1.15008e-07		GO_MUSCLE_CELL_DIFFERENTIATION	1.96147e-33
MODULE_55	3.33516e-28		The whole of the physical, chemical, and biochemical processes carried out by living organisms to break down ingested lipids into components that may be easily absorbed and directed into metabolism.	3.6391e-06		GO_ACTIVATION_OF_IMMUNE_RESPONSE	6.76064e-20		GO_MYELOID_LEUKOCYTE_MEDIATED_IMMUNITY	1.46218e-07		GO_CELLULAR_COMPONENT_ASSEMBLY_INVOLVED_IN_MORPHOGENESIS	1.88647e-30
MODULE_88	3.33516e-28		The chemical reactions and pathways involving any of a diverse group of vitamins that are soluble in water.	3.6391e-06		GO_REGULATION_OF_IMMUNE_SYSTEM_PROCESS	6.76064e-20		SPIELMAN_LYMPHOBLAST_EUROPEAN_VS_ASIAN_DN	1.57509e-07		GO_ACTIN_CYTOSKELETON	3.03201e-30
GO_MONOCARBOXYLIC_ACID_CATABOLIC_PROCESS	1.62037e-27		Catalysis of the reaction: triacylglycerol + H2O = diacylglycerol + a carboxylate.	4.49272e-06		HALLMARK_COMPLEMENT	1.0418e-19		GO_CELL_ACTIVATION_INVOLVED_IN_IMMUNE_RESPONSE	2.96363e-07		GO_HEART_PROCESS	3.06585e-28
SHETH_LIVER_CANCER_VS_TXNIP_LOSS_PAM4	4.76923e-27		REACTOME_ACTIVATION_OF_MATRIX_METALLOPROTEINASES	4.7927e-06		GO_INNATE_IMMUNE_RESPONSE	1.54254e-19		GO_INTRACELLULAR_PROTEIN_TRANSPORT	3.23044e-07		GO_SARCOMERE_ORGANIZATION	3.56542e-27
GO_CELLULAR_LIPID_METABOLIC_PROCESS	7.81446e-26		Ensemble of genes encoding ECM-associated proteins including ECM-affilaited proteins, ECM regulators and secreted factors	8.39083e-06		GO_POSITIVE_REGULATION_OF_IMMUNE_RESPONSE	6.32808e-19		GO_RIBONUCLEOTIDE_BINDING	3.23044e-07		GO_ACTOMYOSIN_STRUCTURE_ORGANIZATION	4.84016e-27
GO_ORGANIC_ACID_BIOSYNTHETIC_PROCESS	1.21391e-25		Catalysis of the hydrolysis of C-terminal amino acid residues from a polypeptide chain by a mechanism in which water acts as a nucleophile, one or two metal ions hold the water molecule in place, and charged amino acid side chains are ligands for the metal ions.	1.02618e-05		GO_PROTEOLYSIS	6.40639e-19		MORF_PPP1CC	3.29603e-07		KUNINGER_IGF1_VS_PDGFB_TARGETS_UP	1.09162e-26
GNF2_LCAT	1.27517e-25		Catalysis of the hydrolysis of a lipid or phospholipid.	1.02618e-05		BOCHKIS_FOXA2_TARGETS	7.19568e-19		DANG_BOUND_BY_MYC	3.39169e-07		HP_MYOPATHY	1.52782e-26
REACTOME_BIOLOGICAL_OXIDATIONS	6.42933e-25		The chemical reactions and pathways involving vitamins. Vitamin is a general term for a number of unrelated organic substances that occur in many foods in small amounts and that are necessary in trace amounts for the normal metabolic functioning of the body. Vitamins may be water-soluble or fat-soluble and usually serve as components of coenzyme systems.	1.17397e-05		GO_RESPONSE_TO_BIOTIC_STIMULUS	7.45287e-19		MILI_PSEUDOPODIA_HAPTOTAXIS_UP	3.91914e-07		GO_MUSCLE_ORGAN_MORPHOGENESIS	8.79384e-25
GNF2_GSTM1	6.53565e-25		Catalysis of the hydrolysis of a carboxylic ester bond.	1.17397e-05		GO_LYMPHOCYTE_MEDIATED_IMMUNITY	1.81806e-18		PUJANA_BREAST_CANCER_LIT_INT_NETWORK	5.17264e-07		GO_CARDIAC_MUSCLE_TISSUE_MORPHOGENESIS	1.04665e-24
REACTOME_METABOLISM_OF_LIPIDS	2.77164e-24		Glycerolipid metabolism	1.38071e-05		GO_ADAPTIVE_IMMUNE_RESPONSE_BASED_ON_SOMATIC_RECOMBINATION_OF_IMMUNE_RECEPTORS_BUILT_FROM_IMMUNOGLOBULIN_SUPERFAMILY_DOMAINS	2.06769e-18		SHEN_SMARCA2_TARGETS_UP	5.17264e-07		GO_CARDIAC_MUSCLE_CONTRACTION	1.16009e-24
REACTOME_METABOLISM_OF_AMINO_ACIDS_AND_DERIVATIVES	3.15549e-24		Genes up-regulated specifically in human pancreas.	1.38071e-05		SERVITJA_LIVER_HNF1A_TARGETS_DN	3.75639e-18		ZNF711_TARGET_GENES	5.24928e-07		HP_ABNORMALITY_OF_CIRCULATING_ENZYME_LEVEL	1.79265e-24
MODULE_43	7.54864e-24		Genes strongly up-regulated in colon tissue upon MBD2 [GeneID=8932] knockout.	1.75224e-05		PILON_KLF1_TARGETS_UP	7.52862e-18		GO_PROTEIN_CONTAINING_COMPLEX_SUBUNIT_ORGANIZATION	6.18064e-07		GO_HEART_DEVELOPMENT	4.80493e-24
REACTOME_FATTY_ACID_METABOLISM	9.17028e-24								ZNF407_TARGET_GENES	6.2458e-07		GO_CARDIAC_MUSCLE_TISSUE_DEVELOPMENT	5.05932e-24
KEGG_FATTY_ACID_METABOLISM	1.47565e-23								UBN1_TARGET_GENES	6.2458e-07		GO_MYOFILAMENT	9.01604e-24
GO_CELLULAR_AMINO_ACID_METABOLIC_PROCESS	1.5009e-23								GO_ENDOPLASMIC_RETICULUM	6.97621e-07		GO_REGULATION_OF_SYSTEM_PROCESS	2.074e-23
GO_MITOCHONDRIAL_MATRIX	6.87447e-23								GO_MYELOID_LEUKOCYTE_ACTIVATION	7.62165e-07		CTAWWWATA_RSRFC4_Q2	2.2166e-23
GO_STEROID_METABOLIC_PROCESS	2.28038e-22								MITSIADES_RESPONSE_TO_APLIDIN_DN	7.66794e-07		HP_EMG_ABNORMALITY	2.72952e-23
GO_ALCOHOL_METABOLIC_PROCESS	2.41987e-22								GO_IMMUNE_EFFECTOR_PROCESS	8.94102e-07		GO_SUPRAMOLECULAR_FIBER_ORGANIZATION	2.7683e-23
GO_MITOCHONDRION	3.24202e-22								GO_NUCLEAR_OUTER_MEMBRANE_ENDOPLASMIC_RETICULUM_MEMBRANE_NETWORK	8.94102e-07		HP_ABNORMALITY_OF_CARDIOVASCULAR_SYSTEM_ELECTROPHYSIOLOGY	3.45439e-23
WP_METAPATHWAY_BIOTRANSFORMATION_PHASE_I_AND_II	9.26822e-22								PUJANA_BRCA_CENTERED_NETWORK	1.25174e-06		YAUCH_HEDGEHOG_SIGNALING_PARACRINE_DN	5.04592e-23
GNF2_TST	1.22272e-21								ELF2_TARGET_GENES	1.26907e-06		GO_CIRCULATORY_SYSTEM_PROCESS	5.85536e-23
MODULE_117	1.5548e-21								KEGG_LYSOSOME	1.40327e-06		GO_STRIATED_MUSCLE_THIN_FILAMENT	2.71014e-22
HALLMARK_FATTY_ACID_METABOLISM	2.73063e-20								CAIRO_HEPATOBLASTOMA_CLASSES_UP	1.52468e-06		MODULE_201	5.03536e-22
BOYAULT_LIVER_CANCER_SUBCLASS_G123_DN	4.20314e-20								PUJANA_BRCA1_PCC_NETWORK	2.10971e-06		HP_ABNORMAL_MYOCARDIUM_MORPHOLOGY	6.22125e-22
LEE_LIVER_CANCER_DENA_DN	9.78528e-20								GO_LEUKOCYTE_MEDIATED_IMMUNITY	2.34402e-06		HP_ABNORMALITY_OF_CONNECTIVE_TISSUE	1.11366e-21
MODULE_40	1.24545e-19								TFEB_TARGET_GENES	2.44392e-06		HP_SUPRAVENTRICULAR_ARRHYTHMIA	1.85344e-21
									THAP1_TARGET_GENES	2.44392e-06		Any process in which skeletal muscles change their phenotypic profiles in response to altered functional demands and a variety of signals.	0
									ONKEN_UVEAL_MELANOMA_UP	2.57329e-06		Developmental processes.	0
									GO_CELLULAR_MACROMOLECULE_LOCALIZATION	2.75578e-06		GO_SKELETAL_MUSCLE_THIN_FILAMENT_ASSEMBLY	0
									MORF_XRCC5	3.94764e-06		A myosin complex containing two class II myosin heavy chains, two myosin essential light chains and two myosin regulatory light chains. Also known as classical myosin or conventional myosin, the myosin II class includes the major muscle myosin of vertebrate and invertebrate muscle, and is characterized by alpha-helical coiled coil tails that self assemble to form a variety of filament structures.	0
									PUJANA_BRCA2_PCC_NETWORK	4.22996e-06		The process in which a relatively unspecialized cell acquires the specialized structural and/or functional features of a cell that will form part of the cardiac organ of an individual.	0
									MIR4698	4.38261e-06		GO_SKELETAL_MYOFIBRIL_ASSEMBLY	0
									ZNF507_TARGET_GENES	4.38261e-06		A protein complex containing myosin heavy chains, plus associated light chains and other proteins, in which the myosin heavy chains are arranged into a filament.	0
												The progression of a cardiac chamber over time, from its formation to the mature structure. A cardiac chamber is an enclosed cavity within the heart.	0
												Genes down-regulated in benign skin tumors (papilloma) induced by treatment with DMBA and TPA [PubChem=6001;4792] chemicals in the two stage skin carcinogenesis model.	0
												Genes down-regulated in malignant skin tumors (squamous cell carcinoma, SCC) formed by treatment with DMBA and TPA [PubChem=6001;4792] in the two stage skin carcinogenesis model.	0
												The process in which a cardiac chamber is generated and organized. A cardiac chamber is an enclosed cavity within the heart.	0
												Genes having at least one occurence of the highly conserved motif M7 TGANTCA sites. The motif matches transcription factor binding site V$AP1_C (v7.4 TRANSFAC).	0
												Any process that modulates the frequency, rate or extent of striated muscle contraction.	0
												The midline of aligned thick filaments in a sarcomere; location of specific proteins that link thick filaments. Depending on muscle type the M band consists of different numbers of M lines.	0
												Genes having at least one occurence of the transcription factor binding site V$TATA_01 (v7.4 TRANSFAC) in the regions spanning up to 4 kb around their transcription starting sites.	0
												Cytoskeletal structure made from intermediate filaments, typically organized in the cytosol as an extended system that stretches from the nuclear envelope to the plasma membrane. Some intermediate filaments run parallel to the cell surface, while others traverse the cytosol; together they form an internal framework that helps support the shape and resilience of the cell.	0
												Interacting selectively and non-covalently with titin, any of a family of giant proteins found in striated and smooth muscle. In striated muscle, single titin molecules span half the sarcomere, with their N- and C-termini in the Z-disc and M-line, respectively.	0
												GO_STRUCTURAL_CONSTITUENT_OF_SKIN_EPIDERMIS	0
												Selected genes down-regulated during progression through benign to malignant skin tumors formed by treatment with DMBA and TPA [PubChem=6001;4792] chemicals in the two stage skin carcinogenesis model.	0
												Interacting selectively and non-covalently with tropomyosin, a protein associated with actin filaments both in cytoplasm and, in association with troponin, in the thin filament of striated muscle.	0
												The process in which a relatively unspecialized cell acquires specialized features of a myotube cell. Myotube differentiation starts with myoblast fusion and the appearance of specific cell markers (this is the cell development step). Then individual myotubes can fuse to form bigger myotubes and start to contract. Myotubes are multinucleated cells that are formed when proliferating myoblasts exit…	0
												Genes in the cancer module 202.	0
												GO_CARDIAC_MYOFIBRIL	0
												Cardiac muscle contraction	0
												Genes up-regulated in NIH 3T3 cells (fibroblasts) 24 h after inducing MyoD [GeneID=4654] differentiation program.	0
