## Supplementary table 3b for "Identifying key multifunctional components shared by critical cancer and normal liver pathways via sparseGMM"

### Sheet: Sheet1
Supplementary Table 3b: Target Genes in robust modules (average Jaccard Index=>0.7 in module subnetwork)
		Normal							Cancer						Shared
Module 71: Hepatic differentiation and metabolism	Module 11: Lipid and Protein Catabolism	Community 61: Complement	Module 60: Cancer and Vescicle Trafficking	Community 62: Myofibril formation	Module 24: FGFR1 signaling		Community 53: Antigen presentation	Community 72: Blood coagulation	Module 42: Interferon Signaling	Module 67: CD4 and CD8 T cells	Community 68: Myeloid			Community 23: Sterol biosynthesis	Community 21: Cell Cycle/ DNA replication	Community 17: Angiogenesis	Community 15: Ribosome, protein translation and targeting to membrane
AADAT	V1	AMBP	ACTR3	ACTA1	ABCA12		BATF2	A1BG	CMPK2	ACAP1	AIF1			ACACA	ACTL6A	ADCY4	EEF1A1
ABCA6	AMY2A	ANPEP	AGA	ACTC1	ANKRD30B		BTN2A2	ABCC6	DDX58	AIM2	AOAH			ACSS2	ANKRD32	APLNR	EEF1B2
ABHD15	CEL	AOX1	AGT	ACTN2	ARMC3		BTN3A1	ABCG8	DDX60	ARHGAP9	ARHGAP30			CYP51A1	ANLN	ARHGEF15	GLTSCR2
ACAA1	CELA2A	APCS	ALG11	ANKRD2	ASB11		BTN3A2	ACOT12	DDX60L	ASB2	ARHGDIB			DHCR7	ARHGAP11A	BCL6B	IMPDH2
ACADL	CELA2B	APOB	ANKEF1	ASB5	B4GALNT2		BTN3A3	AFM	IFI44	C16orf54	BTK			EBP	ASF1B	BMX	RPL10A
ACADS	CELA3A	APOF	ANTXR2	C10orf71	C10orf91		C5orf56	AGMAT	IFI44L	CCL5	C1QA			ELOVL6	ASPM	CALCRL	RPL13
ACADSB	CELA3B	APOH	AP3S2	CACNG1	C1orf158		CASP1	AHSG	IFIH1	CCR5	C1QB			FADS1	ATAD5	CD34	RPL13A
ACOT13	CLPS	ATRN	APOOL	CALML5	C2orf27B		CXCL10	AMBP	IFIT3	CD2	C1QC			FADS2	AURKA	CDH5	RPL14
ACOX1	CPA1	C1R	CAPZA2	CASP14	C5orf17		ETV7	AMDHD1	IFITM1	CD247	C3AR1			FASN	AURKB	CLEC14A	RPL17
ACOX2	CPA2	C2	CCDC25	CASQ1	CAGE1		FLT3LG	ANG	IRF9	CD27	CD180			FDPS	AZI1	CXorf36	RPL18
ACSM2A	CPB1	C3	CERS6	CKM	CDC20B		GBP4	ANGPTL3	MX1	CD3D	CD33			HMGCR	BARD1	CYYR1	RPL18A
ACSM2B	CTRB1	C4A	CSNK2A1	CSRP3	CDH9		HLA-B	APOA5	OAS1	CD3E	CD37			HMGCS1	BIRC5	ECSCR	RPL21
ACSM3	CTRB2	C4BPA	CSTF2	DCD	CHRM4		HLA-DMA	APOB	OAS3	CD3G	CD53			HSD17B7	BRCA2	EFNB2	RPL23A
ADH1A	CTRC	C5	CTR9	DDN	CKMT1A		HLA-DOB	APOC1	PARP9	CD48	CD84			IDI1	BRIP1	ELTD1	RPL26
ADH4	GP2	C6	CYB5R4	DES	COL2A1		HLA-E	APOC2	RSAD2	CD5	CD86			LSS	BUB1	ENG	RPL28
ADH6	KLK1	C8A	DARS2	DUSP27	CT47B1		HLA-F	APOC3	USP18	CD6	CLEC7A			MMAB	BUB1B	ERG	RPL31
AFP	PLA2G1B	C8B	DERL1	HSPB3	DAZ2		IL15	ASGR1		CD8A	CMKLR1			MVK	C11orf82	ESAM	RPL32
AGMO	PNLIP	C9	DPY19L1	KLHL41	DRGX		IRF1	AZGP1		CD8B	COTL1			NEK8	C16orf59	EXOC3L2	RPL34
AKR1A1	PNLIPRP1	CD14	EMC3	KRT1	DSCR8		NLRC5	BDH1		CD96	CSF1R			RDH11	C17orf53	FAM167B	RPL35
AKR1C4	PRSS1	CD302	FAM98B	KRT14	EDDM3A		PSMB10	C8A		CORO1A	CYBB			STARD4	C21orf58	FAM198B	RPL36
AKR1D1	REG1A	CD82	FECH	KRT2	EPHA5		PSMB9	CDHR5		CST7	CYTH4				C4orf46	FGD5	RPL36A
ALAD	SYCN	CFI	FTO	KRTDAP	EPYC		SLC15A3	CFHR2		CTLA4	DOCK2				C5orf34	FLT4	RPL37
ALDH5A1		CLU	FUCA2	LANCL3	FGF3		TAP1	CHAD		CXCR3	DOK3				CBX1	FXYD6	RPL37A
ALDH7A1		CPB2	GLUD2	LCE1A	FGF5		TAPBP	CPB2		CYTIP	DPEP2				CCDC163P	GIMAP8	RPL39
ANXA10		CPQ	GMPS	LCE2B	GOLGA6L10		TRIM21	CPN2		DEF6	EVI2B				CCNA2	GIPC3	RPL5
BBOX1		CREBL2	GNL3L	LGALS7B	GRIN2A		TRIM69	CYP2D6		FASLG	FAM26F				CCNB1	GJA4	RPL7A
BCKDHB		CYP4F11	GNS	LMOD2	GSTA3		CD274	CYP4F3		GBP5	FERMT3				CCNB2	GJA5	RPLP0
BDH2		ERAP1	HBS1L	LMOD3	HMX2			DPYS		GZMA	FGD2				CCNE2	GNG11	RPLP2
BHMT2		F2	HDAC2	LOR	HS3ST5			F12		GZMK	FPR3				CCNF	GPR116	RPS10
CAT		GC	HERC3	MB	HTR2C			F13B		ICOS	GMFG				CDC25C	HSPA12B	RPS15
CES5A		GGCX	JAK1	MYBPC1	IFNA5			F2		IKZF1	GNGT2				CDC45	JAM2	RPS16
CMBL		HP	KIAA0100	MYBPC2	IL17B			F5		IL21R	GPR65				CDC6	KANK3	RPS17
CNGA1		HPX	LAMC1	MYBPC3	IL1A			GLYCTK		IL2RB	GPSM3				CDC7	KDR	RPS19
CRYL1		IL13RA1	LAMP2	MYF6	KCNH5			HAO1		JAK3	HAVCR2				CDCA2	KIF26A	RPS2
CTNNA3		INS-IGF2	LYRM2	MYH1	LEMD1			HFE2		JAKMIP1	HCK				CDCA3	LMO2	RPS21
CYP1A2		KCND3	MANSC1	MYH2	LENEP			HMGCS2		LCK	HCLS1				CDCA5	MMRN2	RPS23
CYP27A1		LAP3	MAPK1	MYH6	LMX1B			HPR		LTA	HCST				CDK1	MYCT1	RPS24
CYP2C8		LRP1	MTPN	MYH7	LRFN2			INHBC		LY9	HLA-DMB				CDT1	NOTCH4	RPS27
CYP2C9		MIA2	NAA50	MYL1	LRRC52			KHK		MYO1G	HLA-DOA				CENPF	NOVA2	RPS28
CYP39A1		PLA2G12A	NDUFS1	MYL2	LY6G6D			KNG1		PRKCQ	HLA-DPA1				CENPH	PCDH12	RPS29
CYP4A11		PRG4	NLN	MYL3	MAGEA11			LEAP2		PSTPIP1	HLA-DPB1				CENPI	PLVAP	RPS3
CYP4F2		SERINC5	NOMO2	MYL7	MAGEB1			MAT1A		PTPN22	HLA-DRA				CENPJ	PTPRB	RPS3A
CYP4X1		SERPINA11	OLA1	MYLK2	MAGEB6			MLXIPL		PTPN7	IGSF6				CENPK	RAMP2	RPS4X
DDC		SERPINA6	OPA1	MYLPF	MAGEC1			MST1		PTPRC	IL12RB1				CENPL	RHOJ	RPS5
DHTKD1		SERPINA7	PARD3	MYO18B	MRGPRD			PAH		PTPRCAP	ITGB2				CENPM	ROBO4	RPS6
DMGDH		SERPING1	PARK7	MYOM3	OFCC1			PIPOX		PYHIN1	LAPTM5				CENPO	SH2D3C	RPS8
DPPA4		SIAE	PIGK	MYOZ1	OR1F1			PLA2G12B		RASGRP1	LCP2				CENPQ	SHROOM4	RPSA
DPYS			PLBD2	MYOZ2	OR51B4			PLG		RGL4	LILRB1				CENPW	SLCO2A1	ZNF581
DSG1			PLEKHA3	NBPF8	OR5H6			PRAP1		RHOH	LILRB2				CEP152	SOX17
ECHS1			PRKDC	NMRK2	PCDHA8			PROC		RLTPR	LILRB4				CEP78	TEK
ECI2			PRPS2	NPPA	POTEF			RBP4		RUNX3	LST1				CHAF1A	TIE1
ECM2			PSMD14	NRAP	PRAMEF1			RGN		SH2D1A	LY86				CHAF1B	TMEM204
EHHADH			PTDSS1	POPDC3	PRPS1L1			SARDH		SIRPG	2021-03-01				CHTF18	TSPAN18
ENPP3			RAB5B	PPP1R14C	PSG3			SERPINA10		SIT1	MPEG1				CIT	USHBP1
EPHX2			RAP1GDS1	PYGM	PSG9			SERPIND1		SLA2	MS4A6A				CKAP2	ZNF521
ESR1			RBBP4	RPL3L	RIMS2			SERPINF2		SLAMF1	MYO1F				CKAP2L
F7			RCBTB1	RYR1	S100A5			SLC2A2		SLAMF6	NCF1				CLSPN
FAM149A			RECQL	S100A1	SERPINB10			SULT2A1		SLAMF7	NCF4				COMMD2
FAXDC2			SERPINA1	SCGB2A2	SIX4			TF		SNX20	NCKAP1L				DBF4
FMO3			SF3A1	SDR9C7	SLC6A15			UPB1		SPN	NFAM1				DBF4B
FMO4			SLC9B2	SFTPA1	SMR3A					TAGAP	PLCB2				DCLRE1B
FMO5			SMC1A	SFTPA2	SPATA22					THEMIS	RNASE6				DDX11
FOLH1			SMC3	SFTPB	SPINK9					TIGIT	SAMSN1				DEPDC1
GALM			SMCR8	SFTPC	SPRR2B					TMC8	SELPLG				DEPDC1B
GATM			SNX7	SLN	STOML3					TRAT1	SIGLEC7				DIAPH3
GBP7			TM2D2	SMYD1	TGM4					UBASH3A	SIGLEC9				DLGAP5
GJB1			TMED10	STAC2	TMEM132B					ZAP70	SLA				DNA2
GLYAT			TMEM184C	SYNPO2L	TPTE					ZBP1	SLAMF8				DONSON
GNMT			TMX4	TCAP	ZBBX					ZNF831	SPI1				DSN1
GSTK1			TNPO1	TNNC1							TFEC				DTL
GYS2			TRIM44	TNNC2							TLR8				E2F1
HAGH			TRIP11	TNNI1							TNFAIP8L2				E2F2
HMGCS2			TUBB	TNNI2							WAS				E2F7
HNMT			UHRF1BP1L	TNNI3											E2F8
IDNK			WDR3	TNNT1											ECT2
IVD			YWHAQ	TNNT2											EME1
KCNN2			ZDHHC2	TNNT3											ERCC6L
LCAT			ZDHHC20	TRDN											ESCO2
LDHD				TRIM54											ESPL1
MAT1A				TRIM63											EZH2
METTL7A				TRIM72											FAM111B
MICU1				TTN											FAM72A
MME				VGLL2											FAM72B
MPDZ				WFDC5											FAM72D
MTHFD1				XIRP1											FAM83D
NTHL1				XIRP2											FANCB
NUDT6															FANCD2
OGDHL															FANCE
PAH															FANCG
PBLD															FBXO43
PCK2															FEN1
PEBP1															FIGNL1
PECR															GAS2L3
PHLPP1															GINS1
PIPOX															GINS2
PLG															GINS3
PMEL															GINS4
PON1															GMPS
PTMS															GPR19
PXMP2															GPSM2
RGN															GTSE1
RTN4															HAUS5
SARDH															HELLS
SEC14L2															HMMR
SLC10A1															INCENP
SLC2A2															IQGAP3
SLC34A1															KIAA0101
SMIM19															KIAA1524
SULT1A1															KIF11
TCEA3															KIF14
TENM1															KIF18A
TMEM14A															KIF18B
TNFSF10															KIF20A
UGT2B10															KIF20B
XDH															KIF23
ZMYND12															KIF24
															KIF2C
															KIF4A
															KIFC1
															KNTC1
															KPNA2
															LIG1
															LIN9
															LMNB1
															MAD2L1
															MASTL
															MCM2
															MCM4
															MCM6
															MCM8
															MELK
															MKI67
															MND1
															MSH2
															MXD3
															MYBL2
															MYO19
															NASP
															NCAPD2
															NCAPG
															NCAPG2
															NCAPH
															NCAPH2
															NDC80
															NDE1
															NEIL3
															NEK2
															NRM
															NUF2
															NUP107
															NUP155
															NUP210
															NUSAP1
															OIP5
															PAQR4
															PBK
															PCNA
															PIF1
															PLK1
															PLK4
															POC1A
															POLA1
															POLA2
															POLD3
															POLE2
															POLQ
															PRIM1
															PRIM2
															PRR11
															PSIP1
															PSMC3IP
															PTTG1
															RAD18
															RAD51
															RAD51AP1
															RAD51C
															RAD54L
															RFC2
															RFC3
															RFC4
															RFC5
															RNASEH2A
															RRM1
															RRM2
															RTKN2
															SAC3D1
															SASS6
															SGOL1
															SGOL2
															SHCBP1
															SKA3
															SMC2
															SMC4
															SPAG5
															SPATS2
															SPC24
															SPC25
															SPIN4
															STIL
															SUV39H2
															SUZ12
															TCF19
															TIMELESS
															TIPIN
															TK1
															TMEM106C
															TMEM194A
															TMPO
															TOP2A
															TOPBP1
															TRAIP
															TROAP
															TTK
															TUBG1
															TYMS
															UBE2C
															UBE2T
															USP1
															WDHD1
															WDR34
															WDR62
															WDR76
															WHSC1
															XRCC2
															ZWILCH
															ZWINT
