## Supplementary table 3a for "Identifying key multifunctional components shared by critical cancer and normal liver pathways via sparseGMM"

### Sheet: Sheet1
Supplementary Table 3a: Regulator Genes of robust modules (average Jaccard Index=>0.7 in module subnetwork)
		Normal							Cancer						Shared
Module 71: Hepatic differentiation and metabolism	Module 11: Lipid and Protein Catabolism	Module 61: Complement	Module 60: Cancer and Vescicle Trafficking	Module 62: Myofibril formation	Module 24: FGFR1 signaling		Module 53: Antigen presentation	Module 72: Blood coagulation	Module 42: Interferon Signaling	Module 67: CD4 and CD8 T cells	Module 68: Myeloid			Module 23: Sterol biosynthesis	Module 21: Cell Cycle/ DNA replication	Module 17: Angiogenesis	Module 15: Ribosome, protein translation and targeting to membrane
ADI1	CABYR	C1S	ASPSCR1	APOBEC2	OSR2		CARD16	AADAC	HERC6	BCL11B	BIN2			ACAT2	ALDH4A1	AIF1L	BHMT2
AFM	CDX2	CFB	CTSS	BCL2L14	SOX14		CD40	ABCG5	IFI6	BIN2	C1orf162			C14orf1	BACE2	COL15A1	C19orf48
AGL	CHMP4C	CFH	CYP7B1	CD38			CD74	ACOX2	IFIT5	CARD16	CD74			CCDC69	BLM	COL4A1	CARS2
BCHE	DLX5	CYP7B1	DCAF13	DLX3			CXCL11	ADH4	ISG15	CD52	CRTAM			CLIP1	BLZF1	COX7A1	CLOCK
BDH1	DUSP6	FGB	DDX6	FLNC			CXCL9	ALB	LAP3	CHRNB1	DOK2			HCN3	BRCA1	EMCN	FBL
BPHL	FAM83G	MAN2B2	DNAJC4	GLTPD2			EOMES	APOA1	NFE2L2	CRTAM	EBI3			MVD	C9orf37	EOMES	IL1R2
CBS	GFOD1	NFATC3	DTD1	HOXC10			FAM111A	APOA2	OAS2	CXCL9	EVI2A			NSDHL	CDC20	FAM124B	IRAK1
COBLL1	HPDL	ORM1	EIF4E	IGF2BP3			GIMAP2	BHMT2	PARP12	CXCR6	GAB3			PNPLA3	CDCA8	GIMAP1	KIAA0232
ESPN	ITGA2	ORM2	FGB	KLF16			GOLPH3L	EPB41L4B	PARP14	EOMES	GIMAP1			SCD	CDK2	HAND2	LRP11
ETNK2	LYRM4	PCSK6	G3BP2	KRT6C			HLA-A	F7	RTP4	FGD3	GNA15			SLC26A1	CDK6	HEG1	MAN2B2
F13B	NKX6-3	PIGN	LAMP1	NKX2-1			KIAA0040	F9	SP100	GPR18	HPSE			SQLE	CDKN3	JAM3	PTPRU
GRHPR	PITX1	SDC2	MANBA	NKX2-5			NMI	FGG		IL4I1	KCNIP4			SREBF2	CENPA	KCNMB3	RPL12
HADH	RBPJL	SERPINC1	MSH6	PITPNC1			OAS2	FMO5		IRF4	LCP1			TMEM97	CENPE	KIAA1462	RPL23
HSD17B8	RYR2		NFATC3	POU4F3			PARP14	HAAO		ITK	LITAF			TRAF3IP2	CEP55	LAYN	RPL4
KLHDC9	SLC2A11		NUDT9	PPFIBP2			PDCD1LG2	HNF4A		MAP4K1	PARVG				CHEK1	LDB2	RPL9
NPTX2	SOX11		PDIA6	SH3PXD2B			PSMB8	HPX		PDCD1	PDCD1LG2				D2HGDH	LXN	RPS12
OTC	SUSD4		PIGN	TG			RARRES3	ITIH1		PLEKHO1	PIK3CG				DNAJC9	NPDC1	RPS18
QDPR	TCF15		SMC2	THNSL2			TAP2	ITIH3		PVRIG	PIK3R5				DNMT1	NRN1	TNFRSF11A
SLC16A2	TCTE3		SPTLC1	TMEM106A			UNKL	KLKB1		RASAL3	PILRA				EXO1	OLFML2A	VILL
TAGLN2	ZFP28		SSR1	ZSCAN23			ZBTB32	LCN12		S1PR4	PLEK				FAM102A	PFKFB4
UGT2B7	ZNF180		TATDN1					LIPG		ZNF683	TLR4				FAM111A	PODXL
VSNL1	ZNF275		TMEM192					NR1H4			TYROBP				FANCI	PROCR
			TRAPPC1					PDXP			UCP2				FBXO5	S1PR1
			ZBED6					RBP5			VAV1				FOXM1	SCARF1
								SERPINC1							GNPDA2	SDC2
								SLC25A13							GRINA	SEMA6B
								SLC25A33							GSG2	SOX18
								SLC26A1							H2AFZ	SOX7
								SLCO1B1							HAUS1	TAGLN
								SPP2							HJURP
								TM4SF5							HMGB2
															HMGXB4
															HP1BP3
															HSF2
															KIF15
															LBR
															MCM10
															MCM3
															MCM5
															MCM7
															MESP1
															MESP2
															MLF1IP
															MSH6
															MTBP
															PHF19
															PHF23
															PKMYT1
															PRC1
															RACGAP1
															RAD9B
															RIBC2
															SCML1
															SKA1
															SLC27A4
															SMARCC2
															SMC3
															SP3
															STMN1
															TACC3
															TPX2
															TRIP13
															VRK1
															XRCC3
															ZBTB12
															ZDHHC21
															ZNF396
															ZNF605
															ZNF652
															ZNF771
