## Supplementary table 3c for "Identifying key multifunctional components shared by critical cancer and normal liver pathways via sparseGMM"

### Sheet: Sheet1
Supplementary Table 3c: Regulator and target genes for the EMT and stemness community
Community 6: Regulators of Epithelial Mesenchymal Transition	Community 6: Targets in Epithelial Mesenchymal Transition
ELK3	ABI3BP
HNF1A	ACTA2
MECOM	ACVRL1
ZEB1	ADAM33
NPDC1	ADAMTS12
AKT3	ADAMTS2
FOSL1	ADAMTS7
EBF1	ADCY3
GBGT1	ADRA2A
PROCR	AFAP1
ALDH1A3	ALDH1L2
	ANTXR1
	ARAP3
	ARHGAP23
	ARHGAP6
	ARHGEF10
	ARHGEF17
	ARMCX2
	B3GNT9
	BGN
	BHLHE41
	BVES
	C11orf63
	C12orf68
	C1QTNF1
	C1QTNF2
	C1QTNF7
	C7
	CACNA1C
	CACNB3
	CALHM2
	CAMKK1
	CCDC74A
	CCDC8
	CCDC80
	CCL21
	CD200
	CD248
	CD93
	CDC42EP5
	CDH11
	CDR2L
	CERCAM
	CHST1
	CHST3
	CILP
	CILP2
	CLEC11A
	CLIC6
	CNN1
	CNRIP1
	CNTN4
	COL12A1
	COL13A1
	COL16A1
	COL1A1
	COL1A2
	COL3A1
	COL4A2
	COL6A1
	COL6A2
	COL6A3
	COL8A1
	COL8A2
	CPXM1
	CPXM2
	CREB3L1
	CRIP2
	CRISPLD2
	CSPG4
	CTGF
	CTSK
	CTTNBP2NL
	CXCL12
	DACT1
	DACT3
	DCHS1
	DCLK1
	DCN
	DENND3
	DES
	DNAH2
	DOK5
	DPT
	DPYSL3
	DUSP4
	ECM1
	EDNRA
	EFEMP1
	EFEMP2
	EFNB3
	EFS
	EHD2
	EHD3
	ELN
	EMILIN1
	EMP1
	ENDOD1
	EPHA3
	F2R
	F3
	FAM171B
	FAM26E
	FAM65A
	FAP
	FAR1
	FBLN2
	FBLN5
	FBN1
	FGF7
	FGFR1
	FHL2
	FHOD1
	FIBIN
	FLRT2
	FMNL3
	FMOD
	FNDC1
	FOXL1
	FSCN1
	FSTL1
	FUT11
	FUT8
	FZD1
	GABBR1
	GALNT7
	GAS1
	GEM
	GFPT2
	GGT5
	GJC1
	GLI3
	GLT8D2
	GPBAR1
	GPR124
	GPR161
	GPX8
	GRAP
	GRASP
	GUCY1A3
	HDGFRP3
	HEPH
	HIC1
	HOXB2
	HOXB3
	HOXB4
	HRH1
	HSPB7
	HSPG2
	ID4
	IGFBP5
	IGFBP6
	IGFBP7
	IL17RD
	IL34
	INMT
	IQSEC2
	ISLR
	ITGA11
	ITGA3
	ITGA9
	ITGBL1
	ITPKB
	JAG1
	JPH2
	KAL1
	KCNA5
	KCNE4
	KCNMB1
	KIAA1211
	KIF3C
	KIRREL
	LAMA2
	LAMA4
	LAMC3
	LBH
	LDB3
	LDLRAD3
	LGI2
	LHFP
	LHX6
	LOXL1
	LOXL2
	LPAR1
	LRRC15
	LRRC17
	LRRC32
	LRRC49
	LRRC4B
	LRRC55
	LRRC55
	LTBP2
	LTBP4
	LTC4S
	LUM
	MAMDC2
	MAP1A
	MAP1B
	MAP3K12
	MARVELD1
	MBOAT2
	MCAM
	MEIS3
	METRNL
	MFAP4
	MGP
	MMP14
	MMP2
	MMP28
	MOXD1
	MRC2
	MRVI1
	MSRB3
	MXRA5
	MYH11
	MYLIP
	MYOF
	N4BP3
	NAV1
	NBL1
	NES
	NEXN
	NFASC
	NFATC1
	NGFR
	NHS
	NID2
	NMUR1
	NOS3
	NOTCH3
	NOV
	NRGN
	NTF3
	NTM
	NTRK2
	OLFML2B
	ORAI2
	OSBPL10
	OSBPL5
	PCBP3
	PCDH17
	PCDH18
	PCDH7
	PCDHGA12
	PCDHGB7
	PCDHGC3
	PDE1A
	PDGFRA
	PDGFRB
	PDLIM4
	PDP1
	PDZRN3
	PELI2
	PFKFB3
	PGF
	PGM2L1
	PKNOX2
	PLA2R1
	PLAC9
	PLAT
	PLCB4
	PLCL1
	PLCXD3
	PLN
	PLXDC1
	PMEPA1
	PMP22
	PNMA2
	PNMAL2
	PODN
	PODNL1
	POSTN
	PRELP
	PRICKLE1
	PRKG1
	PRKX
	PRR16
	PRRX1
	PRSS23
	PTGIR
	PTGIS
	PTH1R
	PTPN13
	PTRF
	PXDN
	PYGM
	RAI2
	RALB
	RASL12
	RBMS2
	RCAN2
	RCN3
	REM1
	RGS11
	RGS4
	RNF112
	ROR2
	SAMD14
	SCARF2
	SELP
	SEMA3C
	SEPN1
	SFRP1
	SFRP4
	SGCA
	SHISA3
	SLC24A3
	SLC35F2
	SLC6A6
	SLC9A1
	SLIT3
	SMOC2
	SPARC
	SPRED1
	SRPX
	SRPX2
	SSBP2
	SSC5D
	SSPN
	SULF1
	SUSD5
	SVEP1
	SYDE1
	SYNPO2
	SYT11
	SYTL2
	TANC1
	TANC2
	TBXA2R
	TCEAL7
	TCF21
	TGFB1I1
	TGFB3
	THBD
	THBS2
	THSD7B
	THY1
	TIMP1
	TIMP2
	TMEM119
	TMEM132E
	TMEM159
	TMEM200A
	TMSB15B
	TNC
	TNXB
	TP53I11
	TPBG
	TPM4
	TPPP3
	TSHZ3
	TSPAN2
	TSPYL5
	TUBA1A
	TUBB3
	TUBB6
	TWIST1
	UNC5B
	VASH1
	VCAN
	VCL
	VIM
	WFDC1
	WISP2
	XYLT1
