## Supplementary table 2c for "Identifying key multifunctional components shared by critical cancer and normal liver pathways via sparseGMM"

### Sheet: Sheet1
Supplementary table 2c: functional enrichments for shared modules using MSigDB collections
Module 23: Sterol biosynthesis			Module 21: Cell Cycle			Module 17: Angiogenesis			Module 15: Ribosome, protein translation and targeting to membrane
Gene set description	p-value		Gene set description	p-value		Gene set description	p-value		Gene set description	p-value
The chemical reactions and pathways resulting in the formation of sterols, steroids with one or more hydroxyl groups and a hydrocarbon side-chain in the molecule.	9.24815e-46		Target genes of the DREAM complex.	0		Genes down-regulated in freshly isolated CD31- [GeneID=5175] (stromal stem cells from adipose tissue) versus the CD31+ (non-stem) counterparts.	9.13327e-50		REACTOME_EUKARYOTIC_TRANSLATION_ELONGATION	1.3252e-105
The chemical reactions and pathways involving sterols, steroids with one or more hydroxyl groups and a hydrocarbon side-chain in the molecule.	2.90554e-42		Genes up-regulated during later stage of differentiation of Oli-Neu cells (oligodendroglial precursor) in response to PD174265 [PubChem=4709].	8.66215e-272		GO_CARDIOVASCULAR_SYSTEM_DEVELOPMENT	6.88677e-37		Ribosome	3.89852e-105
Genes up-regulated in liver from mice transgenic for SREBF1 or SREBF2 [GeneID = 6720, 6721] and down-regulated in mice lacking SCAP [GeneID=22937].	4.32281e-41		Genes up-regulated in MCF7 cells (breast cancer) at 24 h of estradiol [PubChem=5757] treatment.	4.38394e-250		The process whose specific outcome is the progression of the circulatory system over time, from its formation to the mature structure. The circulatory system is the organ system that passes nutrients (such as amino acids and electrolytes), gases, hormones, blood cells, etc. to and from cells in the body to help fight diseases and help stabilize body temperature and pH to maintain homeostasis.	4.08484e-33		REACTOME_SELENOAMINO_ACID_METABOLISM	6.65073e-102
Genes involved in Cholesterol biosynthesis	5.40174e-41		Genes up-regulated in TC71 and EWS502 cells (Ewing's sarcoma) by EWSR1-FLI1 [GeneID=2130;2314] as inferred from RNAi knockdown of this fusion protein.	8.99528e-212		The process in which the anatomical structures of blood vessels are generated and organized. The blood vessel is the vasculature carrying blood.	4.70132e-33		The directed movement of a protein to a specific location in the endoplasmic reticulum.	4.04247e-100
The chemical reactions and pathways resulting in the formation of steroids, compounds with a 1,2,cyclopentanoperhydrophenanthrene nucleus; includes de novo formation and steroid interconversion by modification.	1.03793e-40		Genes with promoters bound by E2F4 [GeneID=1874] in unstimulated hybridoma cells.	5.25805e-184		The process in which the anatomical structures of a tube are generated and organized. Epithelial and endothelial tubes transport gases, liquids and cells from one site to another and form the basic structure of many organs and tissues, with tube shape and organization varying from the single-celled excretory organ in Caenorhabditis elegans to the branching trees of the mammalian kidney and insect…	2.34136e-32		REACTOME_EUKARYOTIC_TRANSLATION_INITIATION	6.89007e-99
REACTOME_METABOLISM_OF_STEROIDS	1.15033e-40		Genes down-regulated in PC3 cells (prostate cancer) after knockdown of EZH2 [GeneID=2146] by RNAi.	4.54937e-176		The process whose specific outcome is the progression of a tube over time, from its initial formation to a mature structure. Epithelial and endothelial tubes transport gases, liquids and cells from one site to another and form the basic structure of many organs and tissues including lung and trachea, kidney, the mammary gland, the vascular system and the gastrointestinal and urinary-genital tract…	1.61835e-30		GO_COTRANSLATIONAL_PROTEIN_TARGETING_TO_MEMBRANE	1.37798e-98
Genes up-regulated in E12.5 forelimb buds with POR [GeneID=5447] knockout.	1.43544e-40		Genes down-regulated in nasopharyngeal carcinoma (NPC) compared to the normal tissue.	1.6966e-173		The developmental process pertaining to the initial formation of an anatomical structure from unspecified parts. This process begins with the specific processes that contribute to the appearance of the discrete structure and ends when the structural rudiment is recognizable. An anatomical structure is any biological entity that occupies space and is distinguished from its surroundings. Anatomical…	8.87844e-30		REACTOME_RESPONSE_OF_EIF2AK4_GCN2_TO_AMINO_ACID_DEFICIENCY	2.76344e-98
The chemical reactions and pathways resulting in the formation of small molecules, any low molecular weight, monomeric, non-encoded molecule.	2.46119e-40		Genes down-regulated in H1975 cells (non-small cell lung cancer, NSCLC) resistant to gefitinib [PubChem=123631] after treatment with EGFR inhibitor CL-387785 [PubChem=2776] for 24h.	5.41571e-171		All significantly down-regulated genes in kidney glomeruli isolated from TCF21 [Gene ID=6943] knockout mice.	8.6422e-26		Genes involved in SRP-dependent cotranslational protein targeting to membrane	3.95315e-98
The chemical reactions and pathways involving alcohols, any of a class of compounds containing one or more hydroxyl groups attached to a saturated carbon atom.	5.91511e-40		The progression of biochemical and morphological phases and events that occur in a cell during successive cell replication or nuclear replication events. Canonically, the cell cycle comprises the replication and segregation of genetic material followed by the division of the cell, but in endocycles or syncytial cells nuclear replication or nuclear division may not be followed by cell division.	1.29215e-166		Genes down-regulated in the Kras2LA mouse lung cancer model with mutated KRAS [GeneID=3845].	2.71363e-21		REACTOME_NONSENSE_MEDIATED_DECAY_NMD	1.86731e-97
The chemical reactions and pathways resulting in the formation of alcohols, any of a class of compounds containing one or more hydroxyl groups attached to a saturated carbon atom.	2.1871e-39		Cluster 6 of method A: up-regulation of these genes in patients with non-small cell lung cancer (NSCLC) predicts poor survival outcome.	1.27759e-158		Angiogenic markers up-regulated in lymph endothelial cells upon infection with KSHV (Kaposi's sarcoma herpes virus).	9.26494e-21		A ribosome located in the cytosol.	2.4078e-97
The chemical reactions and pathways involving steroids, compounds with a 1,2,cyclopentanoperhydrophenanthrene nucleus.	7.30969e-39		Genes involved in Cell Cycle	3.84001e-154		Cell migration that is accomplished by extension and retraction of a pseudopodium.	9.42372e-18		The nonsense-mediated decay pathway for nuclear-transcribed mRNAs degrades mRNAs in which an amino-acid codon has changed to a nonsense codon; this prevents the translation of such mRNAs into truncated, and potentially harmful, proteins.	4.22938e-96
The chemical reactions and pathways involving organic hydroxy compound.	8.95101e-39		Genes showing cell-cycle stage-specific expression [PMID=12058064].	2.49556e-152		Any process that modulates the frequency, rate or extent of anatomical structure morphogenesis.	2.05754e-17		A process in which a protein is transported to, or maintained in, a location within the endoplasmic reticulum.	4.12452e-95
The chemical reactions and pathways resulting in the formation of lipids, compounds soluble in an organic solvent but not, or sparingly, in an aqueous solvent.	1.94084e-38		The cellular process that ensures successive accurate and complete genome replication and chromosome segregation.	4.38949e-152		Self-propelled movement of a cell or organism from one location to another.	2.18485e-17		The process preceding formation of the peptide bond between the first two amino acids of a protein. This includes the formation of a complex of the ribosome, mRNA, and an initiation complex that contains the first aminoacyl-tRNA.	1.31162e-88
The chemical reactions and pathways resulting in the formation of organic hydroxy compound.	2.00395e-38		Genes down-regulated in basal radial glia (bRG) relative to apical radial glia (aRG), and up-regulated in both aRG and bRG relative to neurons.	7.35011e-151		Any process that modulates the frequency, rate or extent of vasculature development.	2.38684e-17		The action of a molecule that contributes to the structural integrity of the ribosome.	2.51032e-88
Genes up-regulated in primary cultures of ovarian surface epithlium cells exposed to progesterone [PubChem=5994] for 5 days.	5.20618e-38		The 'Cervical Cancer Proliferation Cluster' (CCPC): genes whose expression in cervical carcinoma positively correlates with that of the HPV E6 and E7 oncogenes; they are also differentially expressed according to disease outcome.	3.22001e-146		Any process involved in the controlled self-propelled movement of a cell that results in translocation of the cell from one place to another.	2.82432e-17		Either of the two subunits of a ribosome: the ribosomal large subunit or the ribosomal small subunit.	3.27144e-87
REACTOME_ACTIVATION_OF_GENE_EXPRESSION_BY_SREBF_SREBP	5.40522e-37		Genes constituting the BRCA2-PCC network of transcripts whose expression positively correlated (Pearson correlation coefficient, PCC >= 0.4) with that of BRCA2 [GeneID=675] across a compendium of normal tissues.	2.19245e-140		The component of the plasma membrane consisting of the gene products and protein complexes having either part of their peptide sequence embedded in the hydrophobic region of the membrane or some other covalently attached group such as a GPI anchor that is similarly embedded in the membrane.	1.80751e-16		REACTOME_RRNA_PROCESSING	3.4013e-87
Any process that modulates the frequency, rate or extent of the chemical reactions and pathways resulting in the formation of cholesterol.	6.90215e-36		Progression through the phases of the mitotic cell cycle, the most common eukaryotic cell cycle, which canonically comprises four successive phases called G1, S, G2, and M and includes replication of the genome and the subsequent segregation of chromosomes into daughter cells. In some variant cell cycles nuclear replication or nuclear division may not be followed by cell division, or G1 and G2 ph…	6.54879e-140		Genes up-regulated in glomeruli of kidneys from patients with diabetic nephropathy (type 2 diabetes mellitus).	2.59405e-16		REACTOME_INFLUENZA_INFECTION	3.79082e-87
The chemical reactions and pathways involving lipids, compounds soluble in an organic solvent but not, or sparingly, in an aqueous solvent. Includes fatty acids; neutral fats, other fatty-acid esters, and soaps; long-chain (fatty) alcohols and waxes; sphingoids and other long-chain bases; glycolipids, phospholipids and sphingolipids; and carotenes, polyprenols, sterols, terpenes and other isopren…	1.73197e-35		Selected genes down-regulated in response to the Ras inhibitor salirasib [PubChem=5469318] in a panel of cancer cell lines with constantly active HRAS [GeneID=3265].	4.38149e-131		The orderly movement of an endothelial cell into the extracellular matrix to form an endothelium.	1.66293e-15		REACTOME_REGULATION_OF_EXPRESSION_OF_SLITS_AND_ROBOS	4.12298e-87
REACTOME_REGULATION_OF_CHOLESTEROL_BIOSYNTHESIS_BY_SREBP_SREBF	5.56368e-35		Genes involved in Cell Cycle, Mitotic	4.89012e-131		The attachment of a cell or organism to a substrate, another cell, or other organism. Biological adhesion includes intracellular attachment between membrane regions.	3.08763e-15		Genes involved in Translation	1.03028e-86
Any process that modulates the rate, frequency, or extent of cholesterol metabolism, the chemical reactions and pathways involving cholesterol, cholest-5-en-3 beta-ol, the principal sterol of vertebrates and the precursor of many steroids, including bile acids and steroid hormones.	3.15555e-34		Up-regulated genes whose expression correlated with histologic grade of invasive breast cancer tumors: comparison of grade 1 vs grade 3.	2.0713e-129		Any process that modulates the frequency, rate or extent of the movement of a cellular component.	3.99156e-15		GO_NUCLEAR_TRANSCRIBED_MRNA_CATABOLIC_PROCESS	2.02158e-84
Any process that modulates the frequency, rate or extent of the chemical reactions and pathways resulting in the formation of steroids, compounds with a 1,2,cyclopentanoperhydrophenanthrene nucleus.	4.57173e-34		Genes down-regulated upon overexpression of PARVB [GeneID=29780] in MDA-MB-231 cells (breast cancer) cultured in 3D Matrigel only.	7.28401e-113		The extension of new blood vessels from existing capillaries into avascular tissues resulting from the proliferation of blood vessel endothelial cells.	6.59107e-14		An intracellular organelle, about 200 A in diameter, consisting of RNA and protein. It is the site of protein biosynthesis resulting from translation of messenger RNA (mRNA). It consists of two subunits, one large and one small, each containing only protein and RNA. Both the ribosome and its subunits are characterized by their sedimentation coefficients, expressed in Svedberg units (symbol: S). H…	2.09303e-84
The chemical reactions and pathways involving small molecules, any low molecular weight, monomeric, non-encoded molecule.	7.32483e-34		Genes constituting the BRCA1-PCC network of transcripts whose expression positively correlated (Pearson correlation coefficient, PCC >= 0.4) with that of BRCA1 [GeneID=672] across a compendium of normal tissues.	2.76735e-111		The process in which the population of cells that make up a tissue undergo directed movement.	1.30291e-13		The process of directing proteins towards a membrane, usually using signals contained within the protein.	3.21104e-84
Any process that modulates the frequency, rate or extent of alcohol biosynthetic process.	1.69962e-32		Genes up-regulated in NIH3T3 cells (fibroblasts) transformed by expression of contitutively active (Q63L) form of RHOA [GeneID=387] off plasmid vector.	5.88797e-111		Any process that stops, prevents, or reduces the frequency, rate or extent of an organismal process, the processes pertinent to the function of an organism above the cellular level; includes the integrated processes of tissues and organs.	2.38546e-13		GO_VIRAL_GENE_EXPRESSION	1.05051e-81
Any process that modulates the frequency, rate or extent of the chemical reactions and pathways involving steroids.	4.82371e-32		A structure composed of a very long molecule of DNA and associated proteins (e.g. histones) that carries hereditary information.	1.09333e-110		The process whose specific outcome is the progression of an endothelium over time, from its formation to the mature structure. Endothelium refers to the layer of cells lining blood vessels, lymphatics, the heart, and serous cavities, and is derived from bone marrow or mesoderm. Corneal endothelium is a special case, derived from neural crest cells.	9.58004e-13		REACTOME_SIGNALING_BY_ROBO_RECEPTORS	2.75921e-81
Any process that modulates the frequency, rate or extent of the chemical reactions and pathways resulting in the formation of lipids.	3.74348e-31		Cell cycle genes with peak expression in G2/M check point.	1.06431e-109		Any process that activates or increases the frequency, rate or extent of vasculature development.	1.3382e-12		The directed movement of a protein to a specific location in a membrane.	7.23287e-76
REACTOME_METABOLISM_OF_LIPIDS	4.04283e-31		Genes constituting the CHEK2-PCC network of transcripts whose expression positively correlates (Pearson correlation coefficient, PCC >= 0.4) with that of CHEK2 [GeneID=11200].	1.09011e-105		The multiplication or reproduction of endothelial cells, resulting in the expansion of a cell population. Endothelial cells are thin flattened cells which line the inside surfaces of body cavities, blood vessels, and lymph vessels, making up the endothelium.	2.50374e-12		Genes involved in Metabolism of amino acids and derivatives	1.7898e-74
Up-regulated genes in pediatric adrenocortical tumors (ACT) compared to the normal tissue.	3.53641e-30		Genes up-regulated in poorly differentiated thyroid carcinoma (PDTC) compared to normal thyroid tissue.	7.18711e-103		The differentiation of endothelial cells from progenitor cells during blood vessel development, and the de novo formation of blood vessels and tubes.	5.48685e-12		The process of targeting specific proteins to particular regions of the cell, typically membrane-bounded subcellular organelles. Usually requires an organelle specific protein sequence motif.	5.43855e-73
Genes down-regulated in APL (acute promyeolocytic leukemia) blasts expressing PML-RARA fusion [GeneID=5371;5914] compared to normal promyeloblasts.	7.28251e-28		Cell cycle genes significantly (p =< 0.05) changed in fibroblast cells at 24 h after exposure to ionizing radiation.	4.59651e-99		The process whose specific outcome is the progression of the heart over time, from its formation to the mature structure. The heart is a hollow, muscular organ, which, by contracting rhythmically, keeps up the circulation of the blood.	1.98332e-11		Housekeeping genes identified as expressed across 19 normal tissues.	5.72861e-71
Any process that modulates the frequency, rate or extent of the chemical reactions and pathways involving lipids.	7.66604e-28		Genes down-regulated in HCT116 cells (colon cancer) by expression of MIR192 or MIR215 [GeneID=406967;406997] at 24 h.	2.67524e-98		The orderly movement of an endothelial cell into the extracellular matrix in order to form new blood vessels during angiogenesis.	2.92201e-11		The chemical reactions and pathways involving peptides, compounds of two or more amino acids where the alpha carboxyl group of one is bound to the alpha amino group of another.	1.35175e-70
The chemical reactions and pathways involving lipids, as carried out by individual cells.	4.96331e-26		Genes whose expression profile is specific to Cluster III of urothelial cell carcinoma (UCC) tumors.	3.45595e-98		The process whose specific outcome is the progression of an embryo from its formation until the end of its embryonic life stage. The end of the embryonic stage is organism-specific. For example, for mammals, the process would begin with zygote formation and end with birth. For insects, the process would begin at zygote formation and end with larval hatching. For plant zygotic embryos, this would …	4.05414e-11		The chemical reactions and pathways resulting in the breakdown of RNA, ribonucleic acid, one of the two main type of nucleic acid, consisting of a long, unbranched macromolecule formed from ribonucleotides joined in 3',5'-phosphodiester linkage.	1.39681e-70
Transcripts dependent upon IRS1 and IRS2 [GeneID=3667, 8660] for normal expression in liver.	8.1428e-26		Genes up-regulated in MEF cells (embryonic fibroblasts) at 16 hr after serum stimulation and knockdown of E2F3 [GeneID=1871] by RNAi.	8.78047e-98		The process whose specific outcome is the progression of a lymph vessel over time, from its formation to the mature structure.	7.30646e-11		A macromolecular complex containing both protein and RNA molecules.	1.39681e-70
GO_REGULATION_OF_SMALL_MOLECULE_METABOLIC_PROCESS	2.39799e-25		Up-regulated genes distinguishing between early gastric cancer (EGC) and normal tissue samples.	1.06397e-97		Any process involved in the controlled self-propelled movement of a cell that results in translocation of the cell from one place to another.	2.82432e-17		GO_PEPTIDE_BIOSYNTHETIC_PROCESS	2.76523e-70
Genes down-regulated in P14 nerves of transgenic mice having hypomorhic (reduced function) allele of EGR2 [GeneID=1959].	9.78542e-23		Genes up-regulated in SKOC-3 cells (ovarian cancer) after YB-1 (YBX1) [GeneID=4904] knockdown by RNAi.	7.43592e-97		The component of the plasma membrane consisting of the gene products and protein complexes having either part of their peptide sequence embedded in the hydrophobic region of the membrane or some other covalently attached group such as a GPI anchor that is similarly embedded in the membrane.	1.80751e-16		The chemical reactions and pathways involving an amide, any derivative of an oxoacid in which an acidic hydroxy group has been replaced by an amino or substituted amino group, as carried out by individual cells.	3.17724e-68
Steroid biosynthesis	2.1602e-20		Genes down-regulated in intestinal crypt cells upon deletion of CTNNB1 [GeneID=1499].	2.38869e-96		Genes up-regulated in glomeruli of kidneys from patients with diabetic nephropathy (type 2 diabetes mellitus).	2.59405e-16		The directed movement of a protein to a specific location on or in an organelle. Encompasses establishment of localization in the membrane or lumen of a membrane-bounded organelle.	3.31049e-68
Genes up-regulated in MCV152 cells (ovarian cancer) treated with follicle stimulating hormone (FSH).	5.63561e-20		Genes down-regulated in MCF-7 cells (breast cancer) after knockdown of YBX1 [GeneID=4904] by RNAi.	6.80984e-95		The orderly movement of an endothelial cell into the extracellular matrix to form an endothelium.	1.66293e-15		REACTOME_CELLULAR_RESPONSES_TO_EXTERNAL_STIMULI	5.08404e-68
Genes up-regulated in liver from transgenic mice with reduced expression of POR [GeneID=5447] in all tissues.	1.56434e-19		The cellular metabolic process in which a cell duplicates one or more molecules of DNA. DNA replication begins when specific sequences, known as origins of replication, are recognized and bound by initiation proteins, and ends when the original DNA molecule has been completely duplicated and the copies topologically separated. The unit of replication usually corresponds to the genome of the cell,…	1.15118e-94		The attachment of a cell or organism to a substrate, another cell, or other organism. Biological adhesion includes intracellular attachment between membrane regions.	3.08763e-15		The chemical reactions and pathways resulting in the formation of an amide, any derivative of an oxoacid in which an acidic hydroxy group has been replaced by an amino or substituted amino group.	9.92292e-66
Terpenoid backbone biosynthesis	8.8981e-18		Genes up-regulated in MCF10A cells (breast cancer) grown at low (mesenchymal phenotype) compared to those grown at high (epithelial, basal-like phenotype) confluency.	3.3349e-92		Any process that modulates the frequency, rate or extent of the movement of a cellular component.	3.99156e-15		Genes involved in Metabolism of RNA	1.03546e-65
Genes up-regulated in liver from mice with liver specific knockout of POR [GeneID=5447].	7.93164e-17		Any cellular metabolic process involving deoxyribonucleic acid. This is one of the two main types of nucleic acid, consisting of a long, unbranched macromolecule formed from one, or more commonly, two, strands of linked deoxyribonucleotides.	1.01997e-91		The extension of new blood vessels from existing capillaries into avascular tissues resulting from the proliferation of blood vessel endothelial cells.	6.59107e-14		GO_CELLULAR_NITROGEN_COMPOUND_CATABOLIC_PROCESS	1.09716e-63
A metabolic process that results in the removal or addition of one or more electrons to or from a substance, with or without the concomitant removal or addition of a proton or protons.	8.30274e-16		Genes up-regulated in quiescent CD34+ [GeneID=8842] cells isolated from peripheral blood of normal donors compared to the dividing cells from CML (chronic myeloid leukemia) patients.	1.44703e-91		The process in which the population of cells that make up a tissue undergo directed movement.	1.30291e-13		The chemical reactions and pathways involving mRNA, messenger RNA, which is responsible for carrying the coded genetic 'message', transcribed from DNA, to sites of protein assembly at the ribosomes.	7.73935e-62
The chemical reactions and pathways resulting in the formation of any isoprenoid compound, isoprene (2-methylbuta-1,3-diene) or compounds containing or derived from linked isoprene (3-methyl-2-butenylene) residues.	1.53498e-15		Genes down-regulated in the ANBL-6 cell line (multiple myeloma, MM) after withdrawal of IL6 [GeneID=3569].	1.67024e-91		Any process that stops, prevents, or reduces the frequency, rate or extent of an organismal process, the processes pertinent to the function of an organism above the cellular level; includes the integrated processes of tissues and organs.	2.38546e-13		The chemical reactions and pathways resulting in the breakdown of organic cyclic compound.	7.87476e-62
The continuous network of membranes encompassing the nuclear outer membrane and the endoplasmic reticulum membrane.	2.80801e-15		Genes up-regulated during differentiation from large pre-BII to small pre-BII lymphocyte.	2.51424e-91		The process whose specific outcome is the progression of an endothelium over time, from its formation to the mature structure. Endothelium refers to the layer of cells lining blood vessels, lymphatics, the heart, and serous cavities, and is derived from bone marrow or mesoderm. Corneal endothelium is a special case, derived from neural crest cells.	9.58004e-13		Any process in which an organism has an effect on an organism of a different species.	1.11482e-60
The chemical reactions and pathways involving a nucleoside bisphosphate, a compound consisting of a nucleobase linked to a deoxyribose or ribose sugar esterified with one phosphate group attached to each of two different hydroxyl groups on the sugar.	8.90118e-15		A process that is carried out at the cellular level that results in the assembly, arrangement of constituent parts, or disassembly of chromosomes, structures composed of a very long molecule of DNA and associated proteins that carries hereditary information. This term covers covalent modifications at the molecular level as well as spatial relationships among the major components of a chromosome.	1.14486e-90		Any process that activates or increases the frequency, rate or extent of vasculature development.	1.3382e-12		A process in which a protein is transported to, or maintained in, a location within an organelle.	1.37345e-60
The chemical reactions and pathways involving isoprenoid compounds, isoprene (2-methylbuta-1,3-diene) or compounds containing or derived from linked isoprene (3-methyl-2-butenylene) residues.	8.90118e-15		Differentially expressed genes in a panel of xenografts representing 8 common pediatric tumors compared to the normal tissues.	4.25112e-90		The multiplication or reproduction of endothelial cells, resulting in the expansion of a cell population. Endothelial cells are thin flattened cells which line the inside surfaces of body cavities, blood vessels, and lymph vessels, making up the endothelium.	2.50374e-12		A process in which a protein is transported to, or maintained in, a specific location in a membrane.	1.47702e-60
The chemical reactions and pathways involving organophosphates, any phosphate-containing organic compound.	3.9593e-14		The process resulting in division and partitioning of components of a cell to form more cells; may or may not be accompanied by the physical separation of a cell into distinct, individually membrane-bounded daughter cells.	4.19168e-89		The differentiation of endothelial cells from progenitor cells during blood vessel development, and the de novo formation of blood vessels and tubes.	5.48685e-12		REACTOME_NERVOUS_SYSTEM_DEVELOPMENT	1.71243e-60
Genes up-regulated in Caco-2 cells (intestinal epithelium) after coculture with the probiotic bacteria L. casei for 24h.	4.39111e-14		Genes up-regulated in adult fibroblasts with inactivated RB1 [GeneID=5925] by Cre-lox: acute loss of function (LOF) of RB1.	4.9178e-89		The process whose specific outcome is the progression of the heart over time, from its formation to the mature structure. The heart is a hollow, muscular organ, which, by contracting rhythmically, keeps up the circulation of the blood.	1.98332e-11		The action of a molecule that contributes to the structural integrity of a complex or assembly within or outside a cell.	5.7083e-59
The chemical reactions and pathways involving a thioester, a compound of general formula RC(=O)SR' in which the linking oxygen in an ester is replaced by a sulfur atom. They are the product of esterification between a carboxylic acid and a thiol.	1.13814e-13		Genes constituting the XPRSS-Int network: intersection of genes whose expression correlates with BRCA1, BRCA2, ATM, and CHEK2 [GeneID=672;675;472;11200] in a compendium of normal tissues.	8.96247e-88		The orderly movement of an endothelial cell into the extracellular matrix in order to form new blood vessels during angiogenesis.	2.92201e-11		REACTOME_INFECTIOUS_DISEASE	5.13036e-58
Genes down-regulated in ME-A cells (breast cancer) undergoing apoptosis in response to doxorubicin [PubChem=31703].	1.29816e-13		The cell cycle process by which a cell commits to entering the next cell cycle phase.	1.61013e-87		The process whose specific outcome is the progression of an embryo from its formation until the end of its embryonic life stage. The end of the embryonic stage is organism-specific. For example, for mammals, the process would begin with zygote formation and end with birth. For insects, the process would begin at zygote formation and end with larval hatching. For plant zygotic embryos, this would …	4.05414e-11		Genes translationally regulated in MEF cells (embryonic fibroblasts) in response to serum starvation and by rapamycin (sirolimus) [PubChem=6610346].	1.81984e-57
Genes up-regulated in MEF cells (embryonic fibroblasts) isolated from RB1 [GeneID=5925] knockout mice: chronic loss of function (LOF) of RB1.	2.44567e-13		Genes up-regulated in hepatocellular carcinoma (HCC) compared to normal liver samples.	1.68079e-87		The process whose specific outcome is the progression of a lymph vessel over time, from its formation to the mature structure.	7.30646e-11		The directed movement of proteins in a cell, including the movement of proteins between specific compartments or structures within a cell, such as organelles of a eukaryotic cell.	3.58656e-57
The chemical reactions and pathways resulting in the formation of monocarboxylic acids, any organic acid containing one carboxyl (-COOH) group.	8.91992e-13		Genes down-regulated in HCT116 cells (colon cancer) upon expression of MIR34B or MIR34C [GeneID=407041;407042] microRNAs.	5.72194e-87		The developmental process in which the heart is generated and organized. The heart is a hollow, muscular organ, which, by contracting rhythmically, keeps up the circulation of the blood.	9.64486e-11		Interacting selectively and non-covalently with an RNA molecule or a portion thereof.	7.20864e-57
Genes down-regulated in vascular smooth muscle cells (VSMC) by MAPK8 (JNK1) [GeneID=5599].	9.8829e-13		Genes down-regulated in primary endothelial cells (HUVEC) after knockdown of WTAP [GeneID=9589] by RNAi.	5.89786e-87		The 'adult tissue stem' module: genes coordinately up-regulated in a compendium of adult tissue stem cells.	6.60346e-10		The chemical reactions and pathways resulting in the formation of organonitrogen compound.	4.24376e-56
			Strongly up-regulated at 16-24 h during differentiation of 3T3-L1 cells (fibroblast) into adipocytes.	2.18931e-85
			Any process that modulates the rate or extent of progression through the cell cycle.	5.0698e-85
			Genes up-regulated in robust Cluster 2 (rC2) of hepatoblastoma samples compared to those in the robust Cluster 1 (rC1).	1.39237e-83
