## Supplementary table 2b for "Identifying key multifunctional components shared by critical cancer and normal liver pathways via sparseGMM"

### Sheet: Sheet1
Supplementary table 2b: functional enrichments for cancer modules using MSigDB collections
Module 53: Antigen presentation and interferon			Module 72: Blood coagulation			Module 42: Interferon Signaling			Module 67: CD4 and CD8 T cells			Module 68: Myeloid
Gene set description	p-value		Gene set description	p-value		Gene set description	p-value		Gene set description	p-value		Gene set description	p-value
Genes up-regulated in five primary endothelial cell types (lung, aortic, iliac, dermal, and colon) by IFNG [GeneID=3458].	1.23882e-39		HALLMARK_COAGULATION	4.22512e-37		Genes up-regulated in CD34+ [GeneID=947] hematopoetic cells by expression of NUP98-HOXA9 fusion [GeneID=4928;3205] off a retroviral vector at 3 days after transduction.	1.60392e-57		GSE22886_NAIVE_CD8_TCELL_VS_MONOCYTE_UP	1.89519e-43		GSE29618_MONOCYTE_VS_PDC_UP	2.14857e-26
Genes induced in the liver during hepatitis B (HBV) viral clearance in chimpanzees.	4.41826e-27		HOSHIDA_LIVER_CANCER_SUBCLASS_S3	9.64156e-33		Top 50 genes up-regulated in ovarian cancer progenitor cells (also known as side population, SP, cells) in response to interferon alpha (IFNA).	3.17701e-54		GSE3039_NKT_CELL_VS_ALPHAALPHA_CD8_TCELL_DN	1.89519e-43		GSE22935_WT_VS_MYD88_KO_MACROPHAGE_UP	8.30217e-25
Genes up-regulated in PC3 cells (prostate cancer) after knockdown of EZH2 [GeneID=2146] by RNAi.	9.13663e-23		PILON_KLF1_TARGETS_UP	1.2037e-30		Top 50 genes down-regulated in A549 cells (lung cancer) expressing STAT3 [GeneID=6774] off an adenovirus vector.	4.56189e-46		GSE22886_NAIVE_CD4_TCELL_VS_MONOCYTE_UP	1.35142e-31		GSE24634_TREG_VS_TCONV_POST_DAY10_IL4_CONVERSION_DN	2.16655e-21
Genes up-regulated in primary fibroblast culture after treatment with interferon alpha for 6 h.	1.18561e-22		CAR_IGFBP1	1.767e-29		Genes up-regulated in CD34+ [GeneID=947] hematopoetic cells by expression of NUP98-HOXA9 fusion [GeneID=4928;3205] off a retroviral vector at 10 days after transduction.	4.52846e-45		GSE7218_UNSTIM_VS_ANTIGEN_STIM_THROUGH_IGG_BCELL_DN	2.58843e-31		GSE10325_LUPUS_CD4_TCELL_VS_LUPUS_MYELOID_DN	4.06089e-20
Genes involved in Cytokine Signaling in Immune system	2.69544e-21		GNF2_CEBPA	1.35196e-28		Genes transcriptionally modulated in the blood of multiple sclerosis patients in response to subcutaneous treatment with recombinant IFNB1 [GeneID = 3456].	3.3378e-40		GSE10325_LUPUS_CD4_TCELL_VS_LUPUS_MYELOID_UP	7.53151e-30		GSE29618_PDC_VS_MDC_DAY7_FLU_VACCINE_DN	4.06089e-20
Reactions, triggered in response to the presence of a foreign body or the occurrence of an injury, which result in restriction of damage to the organism attacked or prevention/recovery from the infection caused by the attack.	4.5285e-20		KEGG_COMPLEMENT_AND_COAGULATION_CASCADES	4.02012e-27		Reactions triggered in response to the presence of a virus that act to protect the cell or organism.	7.19975e-37		GSE22886_NAIVE_TCELL_VS_MONOCYTE_UP	7.53151e-30		GSE34156_TLR1_TLR2_LIGAND_VS_NOD2_AND_TLR1_TLR2_LIGAND_24H_TREATED_MONOCYTE_UP	4.06089e-20
Any process that results in a change in state or activity of a cell or an organism (in terms of movement, secretion, enzyme production, gene expression, etc.) as a result of a biotic stimulus, a stimulus caused or produced by a living organism.	4.78784e-20		GO_BLOOD_MICROPARTICLE	6.06956e-26		Any process that results in a change in state or activity of a cell or an organism (in terms of movement, secretion, enzyme production, gene expression, etc.) as a result of a stimulus from a virus.	7.19975e-37		GSE10325_CD4_TCELL_VS_BCELL_UP	3.49668e-26		GSE34156_UNTREATED_VS_24H_NOD2_LIGAND_TREATED_MONOCYTE_DN	4.06089e-20
Genes up-regulated in HT1080 cells (fibrosarcoma) by treatment with interferon alpha for 6 h.	6.76096e-20		MEBARKI_HCC_PROGENITOR_FZD8CRD_DN	2.75312e-25		Genes up-regulated in primary fibroblast culture after treatment with interferon alpha for 6 h.	4.75149e-34		GSE23568_ID3_TRANSDUCED_VS_ID3_KO_CD8_TCELL_UP	3.49668e-26		GSE34156_NOD2_LIGAND_VS_TLR1_TLR2_LIGAND_6H_TREATED_MONOCYTE_DN	4.06089e-20
Hepatic graft versus host disease (GVHD), day 7: up-regulated in allogeneic vs syngeneic bone marrow transplant.	6.76096e-20		ACEVEDO_LIVER_CANCER_DN	3.24741e-25		Genes involved in Interferon Signaling	5.79641e-34		GSE23568_CTRL_TRANSDUCED_VS_WT_CD8_TCELL_DN	3.49668e-26		GSE42088_2H_VS_24H_LEISHMANIA_INF_DC_UP	4.06089e-20
Reactions triggered in response to the presence of another organism that act to protect the cell or organism from damage caused by that organism.	1.08345e-19		REACTOME_REGULATION_OF_INSULIN_LIKE_GROWTH_FACTOR_IGF_TRANSPORT_AND_UPTAKE_BY_INSULIN_LIKE_GROWTH_FACTOR_BINDING_PROTEINS_IGFBPS_	7.64127e-25		Genes up-regulated in ME-A cells (breast cancer, sensitive to apoptotic stimuli) upon serum deprivation for 22 hr in the presence of medium concentrate (MC) from ME-C cells (breast cancer, resistant to apoptotic stimuli).	1.63128e-33		GSE10325_CD4_TCELL_VS_MYELOID_UP	2.02989e-24		GSE9988_ANTI_TREM1_VS_VEHICLE_TREATED_MONOCYTES_DN	1.4903e-18
Any process that results in a change in state or activity of a cell or an organism (in terms of movement, secretion, enzyme production, gene expression, etc.) as a result of a cytokine stimulus.	1.08345e-19		OHGUCHI_LIVER_HNF4A_TARGETS_DN	2.10114e-24		Genes up-regulated in CD34+ [GeneID=947] hematopoetic cells by expression of NUP98-HOXA9 fusion [GeneID=4928;3205] off a retroviral vector at 8 days after transduction.	1.69235e-33		GSE7509_UNSTIM_VS_IFNA_STIM_IMMATURE_DC_DN	5.93994e-22		GSE29618_MONOCYTE_VS_PDC_DAY7_FLU_VACCINE_UP	1.58902e-18
Genes involved in Interferon Signaling	6.21093e-19		MODULE_117	2.5103e-24		Genes down-regulated in monocyte-derived dendritic cells (MDDC) after stimulation with galecin-1 (lectin, LGALS1) [GeneID=3956] compared to that with bacterial lipopolysaccharide (LPS).	2.94468e-32		GSE10325_LUPUS_CD4_TCELL_VS_LUPUS_BCELL_UP	5.59131e-21		GSE19888_ADENOSINE_A3R_ACT_VS_TCELL_MEMBRANES_ACT_IN_MAST_CELL_UP	1.58902e-18
Genes whose expression increases with age in normal kidney.	6.73974e-19		WP_COMPLEMENT_AND_COAGULATION_CASCADES	5.94437e-24		Genes up-regulated in HT1080 (fibrosarcoma) cells by treatment with interferon beta for 6 h.	3.02882e-31		GSE22886_NAIVE_CD4_TCELL_VS_DC_UP	5.59131e-21		GSE10325_LUPUS_CD4_TCELL_VS_LUPUS_BCELL_DN	4.81323e-17
Genes involved in Interferon gamma signaling	6.79759e-19		KIM_LIVER_CANCER_POOR_SURVIVAL_DN	9.09737e-24		Genes involved in Interferon alpha/beta signaling	4.05775e-31		GSE24142_EARLY_THYMIC_PROGENITOR_VS_DN2_THYMOCYTE_DN	5.59131e-21		GSE10325_LUPUS_BCELL_VS_LUPUS_MYELOID_DN	4.8424e-17
Genes involved in Adaptive Immune System	9.62831e-19		GO_ORGANIC_ACID_METABOLIC_PROCESS	2.48757e-23		Genes up-regulated in ME-A cells (breast cancer) undergoing apoptosis upon serum starvation (5% to 0% FCS) for 22 hr.	1.96928e-30		GSE3982_MEMORY_CD4_TCELL_VS_BCELL_UP	5.59131e-21		GSE24142_EARLY_THYMIC_PROGENITOR_VS_DN2_THYMOCYTE_UP	4.8424e-17
A series of molecular signals initiated by the binding of a cytokine to a receptor on the surface of a cell, and ending with regulation of a downstream cellular process, e.g. transcription.	1.48217e-18		REACTOME_FORMATION_OF_FIBRIN_CLOT_CLOTTING_CASCADE_	5.27622e-22		Interferon-inducible genes up-regulated in A549 cells (lung cancer) infected with a respiratory syncytial virus (RSV) that had its NS1 [GeneID=1494468] gene knocked down by RNAi.	4.88204e-29		GSE7218_IGM_VS_IGG_SIGNAL_THGOUGH_ANTIGEN_BCELL_DN	2.26937e-20		GSE24142_EARLY_THYMIC_PROGENITOR_VS_DN3_THYMOCYTE_UP	4.8424e-17
Genes up-regulated in HT1080 (fibrosarcoma) cells by treatment with interferon beta for 6 h.	1.8415e-18		GO_EXTRACELLULAR_MATRIX	8.15677e-21		Any process that results in a change in state or activity of a cell or an organism (in terms of movement, secretion, enzyme production, gene expression, etc.) as a result of a biotic stimulus, a stimulus caused or produced by a living organism.	1.39098e-28		GSE7509_UNSTIM_VS_FCGRIIB_STIM_DC_DN	3.13359e-20		GSE29618_PDC_VS_MDC_DN	4.8424e-17
Genes down-regulated in adult fibroblasts with inactivated RB1 [GeneID=5925] by Cre-lox: acute loss of function (LOF) of RB1.	2.01389e-18		GO_COLLAGEN_CONTAINING_EXTRACELLULAR_MATRIX	1.19985e-20		Any process that results in a change in state or activity of a cell or an organism (in terms of movement, secretion, enzyme production, gene expression, etc.) as a result of a type I interferon stimulus. Type I interferons include the interferon-alpha, beta, delta, episilon, zeta, kappa, tau, and omega gene families.	1.98371e-28		GSE11057_PBMC_VS_MEM_CD4_TCELL_DN	2.08749e-19		GSE34156_UNTREATED_VS_6H_TLR1_TLR2_LIGAND_TREATED_MONOCYTE_UP	4.8424e-17
Genes up-regulated in HT1080 (fibrosarcoma) cells by treatment with interferon gamma for 6 h.	5.18487e-18		WP_BLOOD_CLOTTING_CASCADE	4.79766e-20		A gene expression signature found in a subset of cancer patients suggestive of a deregulated immune or inflammatory response.	4.38752e-28		GSE22886_CD8_TCELL_VS_BCELL_NAIVE_UP	1.18286e-17		GSE43863_DAY6_EFF_VS_DAY150_MEM_LY6C_INT_CXCR5POS_CD4_TCELL_DN	4.8424e-17
Genes up-regulated in five primary endothelial cell types (lung, aortic, iliac, dermal, and colon) by TNF [GeneID=7124].	2.22599e-17		SU_LIVER	1.02145e-19		Genes up-regulated in HT1080 cells (fibrosarcoma) by treatment with interferon alpha for 6 h.	4.71983e-28		GSE22886_CD4_TCELL_VS_BCELL_NAIVE_UP	1.18286e-17		GSE10325_BCELL_VS_MYELOID_DN	1.94782e-15
Genes up-regulated in medullary breast cancer (MBC) relative to ductal breast cancer (DBD).	3.9859e-17		GNF2_CYP2B6	4.96866e-19		Genes up-regulated in CT60/4 cells (breast cancer reverted to normal by transfer of chromosome 8p region) vs parental MDA-MB-231 cells (deleted chromosome 8p).	5.37188e-28		GSE22886_NAIVE_CD8_TCELL_VS_DC_UP	1.2165e-17		GSE21774_CD62L_POS_CD56_BRIGHT_VS_CD62L_NEG_CD56_DIM_NK_CELL_UP	1.94782e-15
Innate immune responses are defense responses mediated by germline encoded components that directly recognize components of potential pathogens.	7.34439e-17		REACTOME_HEMOSTASIS	6.84659e-19		Genes repressed in SKBR3 cells (breast cancer) by mutated TP53 [GeneID=7157].	1.0067e-27		GSE24142_EARLY_THYMIC_PROGENITOR_VS_DN2_THYMOCYTE_ADULT_DN	1.25343e-17		GSE10325_CD4_TCELL_VS_MYELOID_DN	5.75355e-14
Any process that results in a change in state or activity of a cell or an organism (in terms of movement, secretion, enzyme production, gene expression, etc.) as a result of an interferon-gamma stimulus. Interferon-gamma is also known as type II interferon.	7.34439e-17		GO_ENDOPLASMIC_RETICULUM_LUMEN	7.81214e-19		Reactions triggered in response to the presence of another organism that act to protect the cell or organism from damage caused by that organism.	2.58944e-27		GSE22886_NAIVE_TCELL_VS_DC_UP	4.79658e-16		GSE11057_PBMC_VS_MEM_CD4_TCELL_UP	5.75355e-14
Any process that activates or increases the frequency, rate, or extent of an immune system process.	1.19595e-15		GO_LIPID_HOMEOSTASIS	2.00043e-18		Innate immune responses are defense responses mediated by germline encoded components that directly recognize components of potential pathogens.	5.43825e-27		GSE24142_EARLY_THYMIC_PROGENITOR_VS_DN3_THYMOCYTE_DN	4.79658e-16		GSE22886_NAIVE_BCELL_VS_NEUTROPHIL_DN	5.75355e-14
Genes up-regulated in prostate cancer samples from African-American patients compared to those from the European-American patients.	3.86778e-15		HP_ABNORMAL_CIRCULATING_METABOLITE_CONCENTRATION	4.51025e-18		Genes up-regulated in CD34+ [GeneID=947] hematopoetic cells by expression of NUP98-HOXA9 fusion [GeneID=4928;3205] off a retroviral vector at 16 days after transduction.	2.37013e-25		GSE26495_NAIVE_VS_PD1HIGH_CD8_TCELL_DN	4.79658e-16		GSE22886_NAIVE_CD8_TCELL_VS_MONOCYTE_DN	5.75355e-14
Antigen processing and presentation	6.65765e-15		HP_ABNORMALITY_OF_COAGULATION	6.33691e-18		Genes representing interferon-induced antiviral module in sputum during asthma exacerbations.	3.5744e-25		GSE2405_HEAT_KILLED_LYSATE_VS_LIVE_A_PHAGOCYTOPHILUM_STIM_NEUTROPHIL_9H_DN	4.79658e-16		GSE24634_TREG_VS_TCONV_POST_DAY5_IL4_CONVERSION_DN	5.75355e-14
A series of molecular signals initiated by the binding of interferon-gamma to a receptor on the surface of a cell, and ending with regulation of a downstream cellular process, e.g. transcription. Interferon gamma is the only member of the type II interferon found so far.	1.69173e-14		GO_LIPID_METABOLIC_PROCESS	6.3794e-18		Genes up-regulated by tamoxifen [PubChem=5376] in HMEC-E6 cells (mammary epithelial cells damaged by expression of HPV-16 E6 [GeneID=1489078]).	6.50706e-24		GSE32164_RESTING_DIFFERENTIATED_VS_CMYC_INHIBITED_MACROPHAGE_DN	4.9589e-16		GSE24634_TEFF_VS_TCONV_DAY7_IN_CULTURE_DN	5.75355e-14
Any process that modulates the frequency, rate, or extent of an immune system process.	1.75362e-14		GO_STEROL_HOMEOSTASIS	7.19539e-18		Reactions, triggered in response to the presence of a foreign body or the occurrence of an injury, which result in restriction of damage to the organism attacked or prevention/recovery from the infection caused by the attack.	8.78272e-24		GSE11057_CD4_CENT_MEM_VS_PBMC_UP	1.74565e-14		GSE21670_UNTREATED_VS_IL6_TREATED_STAT3_KO_CD4_TCELL_UP	5.75355e-14
Genes up-regulated in gastric mucosal tissue of mice on 2% cholesterol [PubChem=5997] diet and infected with H. pylori vs those infected with H. pylori while on 0% cholesterol diet.	3.7732e-14		DESERT_PERIPORTAL_HEPATOCELLULAR_CARCINOMA_SUBCLASS_UP	1.06999e-17		Any process of the immune system that can potentially contribute to an immune response.	4.42599e-23		GSE22886_NAIVE_TCELL_VS_NKCELL_UP	1.79983e-14		GSE43863_NAIVE_VS_MEMORY_TFH_CD4_TCELL_D150_LCMV_UP	5.75355e-14
The appearance of a cytokine due to biosynthesis or secretion following a cellular stimulus, resulting in an increase in its intracellular or extracellular levels.	4.5645e-14		GO_SMALL_MOLECULE_BIOSYNTHETIC_PROCESS	1.15318e-17		Genes involved in Cytokine Signaling in Immune system	5.85972e-23		GSE22886_TCELL_VS_BCELL_NAIVE_UP	1.79983e-14		GSE11057_CD4_EFF_MEM_VS_PBMC_DN	1.43675e-12
Any process that modulates the frequency, rate or extent of the immune response, the immunological reaction of an organism to an immunogenic stimulus.	1.82057e-13		BIOCARTA_INTRINSIC_PATHWAY	1.51344e-17		Genes up-regulated in at least one of three multiple myeloma (MM) cell lines treated with the DNA hypomethylating agent decitabine (5-aza-2'-deoxycytidine) [PubChem=451668].	1.79476e-22		GSE7460_CD8_TCELL_VS_CD4_TCELL_ACT_UP	1.79983e-14		GSE24634_TREG_VS_TCONV_POST_DAY3_IL4_CONVERSION_DN	1.55357e-12
Any process that activates or increases the frequency, rate or extent of the immune response, the immunological reaction of an organism to an immunogenic stimulus.	1.82057e-13		HP_ABNORMALITY_OF_THE_COAGULATION_CASCADE	2.41896e-17		Genes up-regulated in PC3 cells (prostate cancer) after knockdown of NIPP1 [GeneID=5511] by RNAi.	6.17673e-22		GSE24142_EARLY_THYMIC_PROGENITOR_VS_DN3_THYMOCYTE_ADULT_DN	1.86189e-14		GSE24634_TEFF_VS_TCONV_DAY3_IN_CULTURE_DN	1.55357e-12
Genes up-regulated in ME-A cells (breast cancer, sensitive to apoptotic stimuli) upon serum deprivation for 22 hr in the presence of medium concentrate (MC) from ME-C cells (breast cancer, resistant to apoptotic stimuli).	3.3641e-13		DESERT_PERIPORTAL_HEPATOCELLULAR_CARCINOMA_SUBCLASS_UP	1.06999e-17		Any process that results in a change in state or activity of a cell or an organism (in terms of movement, secretion, enzyme production, gene expression, etc.) as a result of a cytokine stimulus.	1.18384e-21		GSE40274_CTRL_VS_FOXP3_AND_LEF1_TRANSDUCED_ACTIVATED_CD4_TCELL_UP	7.1538e-14		GSE29618_BCELL_VS_MDC_DAY7_FLU_VACCINE_DN	1.55357e-12
Genes involved in Class I MHC mediated antigen processing & presentation	1.70555e-12		GO_SMALL_MOLECULE_BIOSYNTHETIC_PROCESS	1.15318e-17		Genes up-regulated in PC3 cells (prostate cancer) after knockdown of EZH2 [GeneID=2146] by RNAi.	1.36926e-21		GSE22886_NAIVE_CD8_TCELL_VS_NKCELL_UP	5.99104e-13		GSE9988_ANTI_TREM1_AND_LPS_VS_VEHICLE_TREATED_MONOCYTES_DN	1.55357e-12
Genes involved in Antigen processing-Cross presentation	2.12354e-12		BIOCARTA_INTRINSIC_PATHWAY	1.51344e-17		Any process that modulates the frequency, rate or extent of a multi-organism process, a process in which an organism has an effect on another organism of the same or different species.	2.19249e-21		GSE26495_NAIVE_VS_PD1LOW_CD8_TCELL_DN	5.99104e-13		GSE19888_ADENOSINE_A3R_INH_PRETREAT_AND_ACT_BY_A3R_VS_TCELL_MEMBRANES_ACT_MAST_CELL_UP	1.55357e-12
The process in which an antigen-presenting cell expresses peptide antigen in association with an MHC protein complex on its cell surface, including proteolysis and transport steps for the peptide antigen both prior to and following assembly with the MHC protein complex. The peptide antigen is typically, but not always, processed from an endogenous or exogenous protein.	1.30454e-11		HP_ABNORMALITY_OF_THE_COAGULATION_CASCADE	2.41896e-17		Any process that stops, prevents, or reduces the frequency, rate or extent of a multi-organism process in which a virus is a participant.	1.01119e-20		GSE2405_0H_VS_12H_A_PHAGOCYTOPHILUM_STIM_NEUTROPHIL_UP	5.99104e-13
Top 50 genes up-regulated in ovarian cancer progenitor cells (also known as side population, SP, cells) in response to interferon alpha (IFNA).	1.44755e-11		BOCHKIS_FOXA2_TARGETS	3.36126e-17		Cluster 1: interferon, T and B lymphocyte genes clustered together across breast cancer samples.	1.79172e-19		GSE45739_UNSTIM_VS_ACD3_ACD28_STIM_NRAS_KO_CD4_TCELL_DN	5.99104e-13
A series of molecular signals initiated by the cross-linking of an antigen receptor on a T cell.	2.02733e-11		NABA_ECM_REGULATORS	7.04908e-17		A series of molecular signals initiated by the binding of a cytokine to a receptor on the surface of a cell, and ending with regulation of a downstream cellular process, e.g. transcription.	1.88832e-19		GSE45739_UNSTIM_VS_ACD3_ACD28_STIM_WT_CD4_TCELL_DN	5.99104e-13
Hepatic graft versus host disease (GVHD), day 35: genes up-regulated in allogeneic vs syngeneic bone marrow transplant.	4.14896e-11		GO_COAGULATION	1.00858e-16		Any process that modulates the frequency, rate or extent of symbiosis, an interaction between two organisms living together in more or less intimate association.	3.98802e-19		GSE5589_LPS_VS_LPS_AND_IL10_STIM_IL10_KO_MACROPHAGE_45MIN_DN	6.04526e-13
The process in which an antigen-presenting cell expresses antigen (peptide or lipid) on its cell surface in association with an MHC protein complex.	5.70132e-11		GO_CELLULAR_LIPID_METABOLIC_PROCESS	2.63472e-16		Any process that modulates the frequency, rate or extent of viral genome replication.	1.34908e-18		GSE32533_MIR17_KO_VS_MIR17_OVEREXPRESS_ACT_CD4_TCELL_UP	6.04526e-13
The process in which an antigen-presenting cell expresses a peptide antigen of exogenous origin on its cell surface in association with an MHC class I protein complex. The peptide antigen is typically, but not always, processed from a whole protein. Class I here refers to classical class I molecules.	5.77291e-11		REACTOME_PLASMA_LIPOPROTEIN_REMODELING	4.42184e-16		Genes up-regulated in T lymphocytes overexpressing TERT [GeneID=7015] off a retrovirus vector.	1.63354e-18
Up-regulated in GHOST(3)CXCR4 cells (osteosarcoma) upon ectopic expression of ILF3 [GeneID=3609].	6.89966e-11		MODULE_209	5.45268e-16		Any process in which an organism has an effect on an organism of a different species.	2.35195e-18
Any process that modulates the frequency, rate, or extent of a response to biotic stimulus.	1.05587e-10		WP_STATIN_PATHWAY	5.80634e-16		Any process that stops, prevents, or reduces the frequency, rate or extent of viral genome replication.	3.97683e-18
			SERVITJA_LIVER_HNF1A_TARGETS_DN	6.27971e-16		Genes up-regulated in HEK293 cells (embryonic kidney) at 6 h, 12 h or 24 h after infection with reovirus strain T3A (known as a strong inducer of apoptosis).	5.71432e-18
			MODULE_172	1.2207e-15		Genes up-regulated by growing HMEC-E6 cells (mammary epithelial cells damaged by expression of HPV-16 E6 [GeneID=1489078]) in extracellular matrix (ECM).	8.60753e-18
			GO_PROTEIN_CONTAINING_COMPLEX_REMODELING	1.69371e-15		Any process involved directly in viral genome replication, including viral nucleotide metabolism.	1.39274e-17
			REACTOME_RESPONSE_TO_ELEVATED_PLATELET_CYTOSOLIC_CA2_	2.27429e-15		Genes up-regulated in five primary endothelial cell types (lung, aortic, iliac, dermal, and colon) by IFNG [GeneID=3458].	1.47678e-17
			GO_REGULATION_OF_LIPID_METABOLIC_PROCESS	2.81982e-15		Up-regulated in GHOST(3)CXCR4 cells (osteosarcoma) upon ectopic expression of ILF3 [GeneID=3609].	1.51116e-17
			REACTOME_INTRINSIC_PATHWAY_OF_FIBRIN_CLOT_FORMATION	3.66767e-15		Genes involved in Antiviral mechanism by IFN-stimulated genes	2.43401e-17
			GO_WOUND_HEALING	4.59485e-15		Genes up-regulated in five primary endothelial cell types (lung, aortic, iliac, dermal, and colon) by TNF [GeneID=7124].	2.43401e-17
			REACTOME_PLASMA_LIPOPROTEIN_ASSEMBLY	0		Any process that stops, prevents, or reduces the frequency, rate or extent of a multi-organism process, a process in which an organism has an effect on another organism of the same or different species.	4.78586e-17
			REACTOME_CHYLOMICRON_REMODELING	0		Genes up-regulated in primary hepatocytes and Hep3B (hepatocyte) cells in response to IFNA [GeneID=3439].	6.73863e-17
			Acute Myocardial Infarction	0		GO_REGULATION_OF_VIRAL_LIFE_CYCLE	7.09274e-17
			GO_REGULATION_OF_VERY_LOW_DENSITY_LIPOPROTEIN_PARTICLE_REMODELING	0		GO_NEGATIVE_REGULATION_OF_VIRAL_LIFE_CYCLE	7.96537e-17
			Glycolysis / Gluconeogenesis	0		Genes up-regulated in a breast cancer cell line resistant to tamoxifen [PubChem=5376] compared to the parental line sensitive to the drug.	1.80056e-16
			The directed movement of a phospholipid out of a cell or organelle.	0		Genes up-regulated in T24 cells (bladder carcinoma) after treatment with decitabine (5-aza-2'-deoxycytidine) [PubChem=451668].	3.2197e-16
			ZSCAN2_TARGET_GENES	0
			Any process that modulates the activity of the enzyme lipoprotein lipase.	0
			GO_TRIGLYCERIDE_RICH_LIPOPROTEIN_PARTICLE_REMODELING	0
			Genes encoding components of the complement system, which is part of the innate immune system.	0
			The process in which a lipoprotein particle is removed from the blood via receptor-mediated endocytosis and its constituent parts degraded.	0
			PPAR signaling pathway	0
			Any process that activates or increases the frequency, rate or extent of the chemical reactions and pathways involving lipids.	0
			Any process that activates or increases the frequency, rate or extent of coagulation.	0
			Genes having at least one occurence of the transcription factor binding site V$HNF1_Q6 (v7.4 TRANSFAC) in the regions spanning up to 4 kb around their transcription starting sites.	0
			Genes in the cancer module 107.	0
			GO_REGULATION_OF_INTESTINAL_CHOLESTEROL_ABSORPTION	0
			REACTOME_FATTY_ACIDS	0
			Organic acid metabolism.	0
			An endocytosis process in which cell surface receptors ensure specificity of transport. A specific receptor on the cell surface binds tightly to the extracellular macromolecule (the ligand) that it recognizes; the plasma-membrane region containing the receptor-ligand complex then undergoes endocytosis, forming a transport vesicle containing the receptor-ligand complex and excluding most other pla…	0
			Genes having at least one occurence of the transcription factor binding site V$HNF1_01 (v7.4 TRANSFAC) in the regions spanning up to 4 kb around their transcription starting sites.	0
